# Integrative approach to interpret DYRK1A variants, leading to a frequent neurodevelopmental disorder

**DOI:** 10.1101/2021.01.20.21250155

**Authors:** Jeremie Courraud, Eric Chater-Diehl, Benjamin Durand, Marie Vincent, Maria del Mar Muniz Moreno, Imène Boujelbene, Nathalie Drouot, Loréline Genschik, Elise Schaefer, Mathilde Nizon, Bénédicte Gerard, Marc Abramowicz, Benjamin Cogné, Lucas Bronicki, Lydie Burglen, Magalie Barth, Perrine Charles, Estelle Colin, Christine Coubes, Albert David, Bruno Delobel, Florence Demurger, Sandrine Passemard, Anne-Sophie Denommé, Laurence Faivre, Claire Feger, Mélanie Fradin, Christine Francannet, David Genevieve, Alice Goldenberg, Anne-Marie Guerrot, Bertrand Isidor, Katrine M. Johannesen, Boris Keren, Maria Kibæk, Paul Kuentz, Michele Mathieu-Dramard, Bénédicte Demeer, Julia Metreau, Rikke Steensbjerre Møller, Sébastien Moutton, Laurent Pasquier, Kristina Pilekær Sørensen, Laurence Perrin, Mathilde Renaud, Pascale Saugier, Joane Svane, Julien Thevenon, Frederic Tran Mau Them, Cathrine Elisabeth Tronhjem, Antonio Vitobello, Valerie Layet, Marie-Christine Birling, Severine Drunat, Allan Bayat, Christèle Dubourg, Salima El Chehadeh, Christina Fagerberg, Cyril Mignot, Michel Guipponi, Thierry Bienvenu, Yann Herault, Julie Thompson, Marjolaine Willems, Jean-Louis Mandel, Rosanna Weksberg, Amélie Piton

## Abstract

*DYRK1A*-related intellectual disability (ID) is among the most frequent monogenic form of ID. We refined the description of this disorder by reporting clinical and molecular data of forty individuals with ID harboring *DYRK1A* variants. We developed a combination of tools to interpret missense variants, which remains a major challenge in human genetics: i) a specific *DYRK1A* clinical score, ii) amino acid conservation data generated from one hundred of DYRK1A sequences across different taxa, iii) *in vitro* overexpression assays to study level, cellular localization, and kinase activity of DYRK1A mutant proteins, and iv) a specific blood DNA methylation signature. This integrative approach was successful to reclassify several variants as pathogenic. However, we questioned the involvement of some others, such as p.Thr588Asn, yet reported as pathogenic, and showed it does not cause obvious phenotype in mice, emphasizing the need to take care when interpreting variants, even those occurring *de novo*.
