## Supplementary material for "Integrative approach to interpret DYRK1A variants, leading to a frequent neurodevelopmental disorder": Table S2

### Sheet: Table S3
												Freq Allele Reference					Freq Allele Variant
training set	source	gnomAD allele	chr	pos	id	ref	alt	c.	p.	kinase domain	CADD	Freq RefV	Freq RefM	Freq RefO	Freq RefP	Freq RefF	Freq SubV	Freq SubM	Freq SubO	Freq SubP	Freq SubF
N-set	gnomad>=2	2	21	38845018	rs780200883	G	A	c.43G>A	p.Val15Ile	no	26.6	94	0	0	-1	0	0	0	0	-1	0
N-set	gnomad>=2	4	21	38845018	rs780200883	G	T	c.43G>T	p.Val15Phe	no	28.5	94	0	0	-1	0	0	0	0	-1	0
N-set	gnomad>=2	2	21	38845030	rs776541736	C	T	c.55C>T	p.Pro19Ser	no	27.5	94	0	0	-1	0	0	0	0	-1	0
N-set	gnomad>=2	4	21	38845097	rs754161665	G	A	c.122G>A	p.Ser41Asn	no	26.8	95	4	0	-1	-1	4	0	0	-1	-1
N-set	gnomad>=2	2	21	38845097	rs754161665	G	C	c.122G>C	p.Ser41Thr	no	26.4	95	4	0	-1	-1	0	0	0	-1	-1
N-set	gnomad>=2	8	21	38845102	rs367984873	C	T	c.127C>T	p.Arg43Cys	no	24	82	0	3	-1	-1	17	0	0	-1	-1
N-set	gnomad>=2	3	21	38845105	rs758573762	C	T	c.130C>T	p.Arg44Cys	no	26.5	56	4	3	-1	-1	0	0	0	-1	-1
N-set	gnomad>=2	2	21	38845106	rs780254690	G	A	c.131G>A	p.Arg44His	no	22.5	56	4	3	-1	-1	43	0	0	-1	-1
N-set	gnomad>=2	10	21	38845144	rs1049763	T	C	c.169T>C	p.Ser57Pro	no	5.976	39	0	0	-1	-1	52	0	1	-1	-1
N-set	gnomad>=2	2	21	38850498	rs888322675	G	A	c.223G>A	p.Val75Ile	no	22.3	39	4	0	-1	-1	0	0	0	-1	-1
N-set	gnomad>=2	3	21	38850514	rs144261969	G	A	c.239G>A	p.Arg80Gln	no	24.5	73	29	0	-1	-1	0	0	1	-1	-1
N-set	gnomad>=2	5	21	38850543	rs767489712	A	G	c.268A>G	p.Thr90Ala	no	21.1	47	19	15	-1	0	4	5	6	-1	0
N-set	gnomad>=2	2	21	38850552	rs1388649650	C	G	c.277C>G	p.Leu93Val	no	23.4	100	76	24	0	53	0	8	18	58	0
N-set	gnomad>=2	4	21	38853019	rs750128893	A	G	c.407A>G	p.Tyr136Cys	no	25.6	73	52	11	-1	0	0	0	0	-1	0
N-set	gnomad>=2	2	21	38853085	rs756654282	G	A	c.473G>A	p.Arg158His	no	29.8	100	96	92	86	52	0	0	0	0	0
N-set	gnomad>=2	3	21	38853112	rs1456204748	A	G	c.500A>G	p.Lys167Arg	yes	29.1	100	100	64	0	9	0	0	4	0	0
N-set	gnomad>=2	3	21	38858795	rs754511244	G	T	c.543G>T	p.Glu181Asp	yes	12.42	100	57	8	3	0	0	11	3	3	0
N-set	gnomad>=2	2	21	38858866	rs757789128	G	A	c.614G>A	p.Arg205Gln	yes	25.6	100	30	8	0	4	0	4	3	0	0
N-set	gnomad>=2	2	21	38862488	rs1462221945	C	T	c.676C>T	p.Arg226Cys	yes	32	100	59	5	0	0	0	0	3	0	0
N-set	gnomad>=2	3	21	38862489	rs758727805	G	A	c.677G>A	p.Arg226His	yes	25.7	100	59	5	0	0	0	0	9	0	5
N-set	gnomad>=2	3	21	38862619	rs767212786	G	A	c.807G>A	p.Met269Ile	yes	22.4	73	16	0	2	5	0	5	43	58	34
N-set	gnomad>=2	2	21	38862626	rs1385723072	G	T	c.814G>T	p.Ala272Ser	yes	24.7	100	90	57	65	22	0	5	1	0	22
N-set	gnomad>=2	14	21	38862657	rs758888181	G	A	c.845G>A	p.Ser282Asn	yes	22.6	100	42	16	4	0	0	36	17	7	0
N-set	gnomad>=2	2	21	38862659	rs780310443	A	G	c.847A>G	p.Ile283Val	yes	22.4	100	89	53	79	31	0	10	32	6	5
N-set	gnomad>=2	2	21	38862719	rs777888971	A	G	c.907A>G	p.Ile303Val	yes	24	100	100	74	67	65	0	0	12	28	19
N-set	gnomad>=2	2	21	38862751	rs770863323	G	T	c.939G>T	p.Gln313His	yes	14.51	100	71	9	0	0	0	11	12	0	4
N-set	gnomad>=2	89	21	38865388	rs200519444	G	T	c.1021G>T	p.Ala341Ser	yes	24.9	100	82	53	49	48	0	0	16	12	38
N-set	gnomad>=2	4	21	38865398	rs746978297	T	C	c.1031T>C	p.Met344Thr	yes	26.9	100	84	64	66	68	0	0	2	0	0
N-set	gnomad>=2; clinvar_benign	573	21	38865433	rs145857775	A	G	c.1066A>G	p.Thr356Ala	yes	26.3	100	88	77	27	8	0	0	0	0	0
N-set	gnomad>=2	2	21	38865461	rs756333908	A	G	c.1094A>G	p.Asn365Ser	yes	22.5	100	89	22	0	0	0	3	25	84	71
N-set	gnomad>=2	2	21	38865461	rs756333908	A	T	c.1094A>T	p.Asn365Ile	yes	27.3	100	89	22	0	0	0	0	0	0	0
N-set	gnomad>=2	2	21	38868453	rs758421024	G	A	c.1132G>A	p.Gly378Ser	yes	25.4	89	100	88	100	79	4	0	0	0	13
N-set	gnomad>=2	2	21	38868454	rs1384236840	G	A	c.1133G>A	p.Gly378Asp	yes	28.4	89	100	88	100	79	0	0	4	0	0
N-set	gnomad>=2	2	21	38868469	rs754846308	A	G	c.1148A>G	p.His383Arg	yes	22.8	94	34	29	7	0	0	0	0	2	0
N-set	gnomad>=2; clinvar_benign	27	21	38868526	rs777270510	C	G	c.1205C>G	p.Thr402Ser	yes	17.86	85	18	6	-1	0	8	42	3	-1	0
N-set	gnomad>=2	2	21	38868546	rs141150482	A	G	c.1225A>G	p.Lys409Glu	yes	23.4	94	49	3	-1	7	0	0	3	-1	0
N-set	gnomad>=2	2	21	38868559	rs770415010	G	A	c.1238G>A	p.Arg413Gln	yes	27.4	89	8	3	-1	0	0	0	0	-1	0
N-set	gnomad>=2	4	21	38877602	rs978604744	G	C	c.1256G>C	p.Gly419Ala	yes	16.82	67	85	19	-1	-1	26	0	0	-1	-1
N-set	gnomad>=2	2	21	38877607	rs778345859	C	T	c.1261C>T	p.Arg421Cys	yes	34	94	86	31	3	11	0	0	0	0	0
N-set	gnomad>=2	5	21	38877613	rs202018285	C	T	c.1267C>T	p.Leu423Phe	yes	28	100	92	70	65	64	0	0	0	0	0
N-set	gnomad>=2	21	21	38877614	rs575017348	T	C	c.1268T>C	p.Leu423Pro	yes	32	100	92	70	65	64	0	0	0	0	0
N-set	gnomad>=2	3	21	38877620	rs777063595	A	C	c.1274A>C	p.Asn425Thr	yes	22.7	60	0	6	0	0	4	4	0	5	0
N-set	gnomad>=2	2	21	38877632	rs770275081	T	C	c.1286T>C	p.Val429Ala	yes	24.8	100	74	38	0	0	0	13	6	7	0
N-set	gnomad>=2	3	21	38877637	rs1459549692	A	G	c.1291A>G	p.Thr431Ala	yes	22.3	65	55	35	0	0	26	0	0	3	3
N-set	gnomad>=2	2	21	38877680	rs759524625	C	T	c.1334C>T	p.Thr445Met	yes	27.9	56	29	12	-1	-1	0	0	0	-1	-1
N-set	gnomad; clinvar_benign	2	21	38877712	rs1268200083	A	G	c.1366A>G	p.Ile456Val	yes	22.2	91	64	22	0	11	8	23	43	23	49
N-set	gnomad>=2	2	21	38877823	rs1399540497	G	A	c.1477G>A	p.Val493Ile	no	20.3	100	3	0	-1	-1	0	10	0	-1	-1
N-set	gnomad>=2	2	21	38877883	rs1447174732	T	A	c.1537T>A	p.Ser513Thr	no	22.7	100	6	0	-1	-1	0	0	0	-1	-1
N-set	gnomad>=2	6	21	38878411	rs556482236	C	T	c.1556C>T	p.Ser519Leu	no	26.8	100	1	0	-1	-1	0	0	0	-1	-1
N-set	gnomad>=2	2	21	38878420	rs1180732528	G	A	c.1565G>A	p.Ser522Asn	no	24.3	100	8	0	-1	-1	0	5	0	-1	-1
N-set	gnomad>=2	2	21	38878423	rs765046647	A	T	c.1568A>T	p.Asn523Ile	no	22.6	65	0	5	-1	-1	0	0	0	-1	-1
N-set	gnomad>=2	3	21	38878426	rs750087915	G	C	c.1571G>C	p.Ser524Thr	no	24.2	100	6	4	-1	-1	0	5	0	-1	-1
N-set	gnomad>=2	6	21	38878435	rs144436209	C	G	c.1580C>G	p.Ala527Gly	no	24.9	100	15	0	-1	-1	0	0	0	-1	-1
N-set	gnomad>=2	4	21	38878437	rs1448604709	C	T	c.1582C>T	p.Arg528Trp	no	24	100	11	0	-1	-1	0	0	0	-1	-1
N-set	gnomad>=2	3	21	38878438	rs146570372	G	A	c.1583G>A	p.Arg528Gln	no	24.4	100	11	0	-1	-1	0	5	0	-1	-1
N-set	gnomad>=2	7	21	38878446	rs757603372	C	T	c.1591C>T	p.Pro531Ser	no	23.1	100	16	0	-1	-1	0	5	0	-1	-1
N-set	gnomad>=2	37	21	38878450	rs148756105	C	T	c.1595C>T	p.Thr532Met	no	31	100	11	0	-1	-1	0	3	0	-1	-1
N-set	gnomad>=2	5	21	38878461	rs780009759	C	T	c.1606C>T	p.Arg536Trp	no	33	91	0	0	-1	-1	0	0	0	-1	-1
N-set	gnomad>=2	8	21	38878470	rs369477265	G	A	c.1615G>A	p.Gly539Ser	no	22.5	91	0	0	-1	-1	8	4	0	-1	-1
N-set	gnomad>=2	2	21	38878489	rs188293397	C	T	c.1634C>T	p.Ala545Val	no	23.8	100	0	0	-1	-1	0	0	0	-1	-1
N-set	gnomad>=2	3	21	38878491	rs762519059	G	A	c.1636G>A	p.Val546Met	no	22.7	73	0	0	-1	-1	26	0	0	-1	-1
N-set	gnomad>=2	20	21	38878512	rs759183785	A	G	c.1657A>G	p.Thr553Ala	no	22.8	65	9	0	-1	0	0	0	0	-1	18
N-set	gnomad>=2	5	21	38878521	rs757734901	C	T	c.1666C>T	p.Pro556Ser	no	24.4	100	6	0	-1	-1	0	8	0	-1	-1
N-set	gnomad>=2	14	21	38884217	rs757222616	C	T	c.1675C>T	p.Arg559Cys	no	23.3	91	-1	-1	-1	-1	0	-1	-1	-1	-1
N-set	gnomad>=2	32	21	38884218	rs144190333	G	A	c.1676G>A	p.Arg559His	no	22.7	91	-1	-1	-1	-1	0	-1	-1	-1	-1
N-set	gnomad>=2	2	21	38884227	rs745713557	T	A	c.1685T>A	p.Phe562Tyr	no	16.75	53	-1	-1	-1	-1	40	-1	-1	-1	-1
N-set	gnomad>=2	4	21	38884253	rs779796575	A	G	c.1711A>G	p.Thr571Ala	no	18.84	44	-1	-1	-1	-1	0	-1	-1	-1	-1
N-set	gnomad>=2	10	21	38884254	rs746617310	C	G	c.1712C>G	p.Thr571Ser	no	15.02	44	-1	-1	-1	-1	13	-1	-1	-1	-1
N-set	gnomad>=2	4	21	38884262	rs768231661	C	G	c.1720C>G	p.Pro574Ala	no	24.7	80	-1	-1	-1	-1	0	-1	-1	-1	-1
N-set	gnomad>=2	4	21	38884271	rs771373401	G	C	c.1729G>C	p.Val577Leu	no	24.6	89	-1	-1	-1	-1	0	-1	-1	-1	-1
N-set	gnomad>=2	8	21	38884274	rs774075762	A	G	c.1732A>G	p.Thr578Ala	no	21.6	89	-1	-1	-1	-1	0	-1	-1	-1	-1
N-set	gnomad>=2	2	21	38884286	rs1293311020	C	T	c.1744C>T	p.His582Tyr	no	24.8	89	-1	-1	-1	-1	0	-1	-1	-1	-1
N-set	gnomad>=2	2	21	38884287	rs759964869	A	C	c.1745A>C	p.His582Pro	no	24.9	89	-1	-1	-1	-1	0	-1	-1	-1	-1
N-set	gnomad>=2	3	21	38884289	rs767840456	C	A	c.1747C>A	p.Pro583Thr	no	27.2	89	-1	-1	-1	-1	0	-1	-1	-1	-1
N-set	gnomad>=2	3	21	38884301	rs368101780	A	G	c.1759A>G	p.Thr587Ala	no	26.5	89	-1	-1	-1	-1	0	-1	-1	-1	-1
N-set	gnomad>=2	44	21	38884304	rs149948846	A	C	c.1762A>C	p.Thr588Pro	no	23.4	85	-1	-1	-1	-1	0	-1	-1	-1	-1
N-set	gnomad>=2	8	21	38884331	rs200808105	G	A	c.1789G>A	p.Ala597Thr	no	22.1	84	-1	-1	-1	-1	0	-1	-1	-1	-1
N-set	gnomad>=2	3	21	38884347	rs758314164	A	T	c.1805A>T	p.His602Leu	no	22.8	51	-1	-1	-1	-1	0	-1	-1	-1	-1
N-set	gnomad>=2	2	21	38884352	rs1468488019	A	G	c.1810A>G	p.Asn604Asp	no	22.7	61	-1	-1	-1	-1	0	-1	-1	-1	-1
N-set	gnomad>=2	2	21	38884359	rs367596694	C	A	c.1817C>A	p.Ser606Tyr	no	24.2	72	-1	-1	-1	-1	0	-1	-1	-1	-1
N-set	gnomad>=2	4	21	38884388	rs760957728	C	G	c.1846C>G	p.His616Asp	no	26.6	88	-1	-1	-1	-1	0	-1	-1	-1	-1
N-set	gnomad>=2	2	21	38884398	rs754084352	A	G	c.1856A>G	p.His619Arg	no	23.2	88	-1	-1	-1	-1	0	-1	-1	-1	-1
N-set	gnomad>=2	3	21	38884412	rs750405447	T	G	c.1870T>G	p.Leu624Val	no	22.3	62	-1	-1	-1	-1	0	-1	-1	-1	-1
N-set	gnomad>=2	8	21	38884421	rs758367401	C	T	c.1879C>T	p.Arg627Trp	no	32	80	-1	-1	-1	-1	0	-1	-1	-1	-1
N-set	gnomad>=2	5	21	38884422	rs761460441	G	A	c.1880G>A	p.Arg627Gln	no	22.5	80	-1	-1	-1	-1	0	-1	-1	-1	-1
N-set	gnomad>=2	9	21	38884440	rs147650865	A	T	c.1898A>T	p.Tyr633Phe	no	24.7	85	-1	-1	-1	-1	0	-1	-1	-1	-1
N-set	gnomad>=2	12	21	38884443	rs370090236	A	G	c.1901A>G	p.Asn634Ser	no	22.6	77	-1	-1	-1	-1	8	-1	-1	-1	-1
N-set	gnomad>=2	6	21	38884452	rs142149555	C	T	c.1910C>T	p.Thr637Met	no	23.4	81	-1	-1	-1	-1	0	-1	-1	-1	-1
N-set	gnomad>=2	6	21	38884455	rs775938240	A	G	c.1913A>G	p.Asn638Ser	no	21.5	72	-1	-1	-1	-1	0	-1	-1	-1	-1
N-set	gnomad>=2	4	21	38884484	rs201421931	G	A	c.1942G>A	p.Val648Ile	no	26.8	94	-1	-1	-1	-1	0	-1	-1	-1	-1
N-set	gnomad>=2	2	21	38884505	rs765435219	A	G	c.1963A>G	p.Met655Val	no	22.5	94	-1	-1	-1	-1	0	-1	-1	-1	-1
N-set	gnomad>=2	4	21	38884527	rs751513164	C	T	c.1985C>T	p.Thr662Met	no	24.9	51	-1	-1	-1	-1	0	-1	-1	-1	-1
N-set	gnomad>=2	2	21	38884556	rs748740712	A	G	c.2014A>G	p.Thr672Ala	no	24.4	94	-1	-1	-1	-1	0	-1	-1	-1	-1
N-set	gnomad>=2	9	21	38884567	rs756785454	A	C	c.2025A>C	p.Gln675His	no	22.3	60	-1	-1	-1	-1	34	-1	-1	-1	-1
N-set	gnomad>=2	5	21	38884572	rs543826218	A	G	c.2030A>G	p.Asn677Ser	no	23.2	94	-1	-1	-1	-1	0	-1	-1	-1	-1
N-set	gnomad>=2; clinvar_benign	388	21	38884577	rs55720916	G	C	c.2035G>C	p.Ala679Pro	no	25.2	94	-1	-1	-1	-1	0	-1	-1	-1	-1
N-set	gnomad>=2; clinvar_benign	8	21	38884589	rs201554841	C	T	c.2047C>T	p.Arg683Cys	no	24.3	94	-1	-1	-1	-1	0	-1	-1	-1	-1
N-set	gnomad>=2	57	21	38884640	rs540559440	G	A	c.2098G>A	p.Val700Ile	no	22.5	38	-1	-1	-1	-1	0	-1	-1	-1	-1
N-set	gnomad>=2	23	21	38884652	rs200597760	G	A	c.2110G>A	p.Val704Ile	no	24.5	55	-1	-1	-1	-1	0	-1	-1	-1	-1
N-set	gnomad>=2	5	21	38884653	rs763795503	T	C	c.2111T>C	p.Val704Ala	no	22.4	55	-1	-1	-1	-1	38	-1	-1	-1	-1
N-set	gnomad>=2	9	21	38884662	rs151303959	A	G	c.2120A>G	p.Asn707Ser	no	24.1	94	-1	-1	-1	-1	0	-1	-1	-1	-1
N-set	gnomad>=2	2	21	38884667	rs781697806	C	T	c.2125C>T	p.Arg709Cys	no	33	94	-1	-1	-1	-1	0	-1	-1	-1	-1
N-set	gnomad>=2	4	21	38884668	rs374771208	G	A	c.2126G>A	p.Arg709His	no	23.7	94	-1	-1	-1	-1	0	-1	-1	-1	-1
N-set	gnomad>=2	6	21	38884682	rs554691724	A	G	c.2140A>G	p.Ile714Val	no	22.2	55	-1	-1	-1	-1	8	-1	-1	-1	-1
N-set	gnomad>=2	3	21	38884697	rs774450081	A	G	c.2155A>G	p.Thr719Ala	no	17.54	68	-1	-1	-1	-1	21	-1	-1	-1	-1
N-set	gnomad>=2	23	21	38884713	rs143498500	C	G	c.2171C>G	p.Ala724Gly	no	24.6	51	-1	-1	-1	-1	0	-1	-1	-1	-1
N-set	gnomad>=2	2	21	38884715	rs1401007472	A	C	c.2173A>C	p.Asn725His	no	26.5	90	-1	-1	-1	-1	0	-1	-1	-1	-1
N-set	gnomad>=2	12	21	38884722	rs760500571	G	T	c.2180G>T	p.Gly727Val	no	24.6	85	-1	-1	-1	-1	8	-1	-1	-1	-1
N-set	gnomad>=2; clinvar_benign	10	21	38884757	rs201958918	A	G	c.2215A>G	p.Met739Val	no	21.5	94	-1	-1	-1	-1	0	-1	-1	-1	-1
N-set	gnomad>=2	23	21	38884757	rs201958918	A	T	c.2215A>T	p.Met739Leu	no	21.3	94	-1	-1	-1	-1	0	-1	-1	-1	-1
N-set	gnomad>=2	3	21	38884767	rs749887051	G	A	c.2225G>A	p.Gly742Glu	no	26.8	94	-1	-1	-1	-1	0	-1	-1	-1	-1
N-set	gnomad>=2	22	21	38884793	rs147973077	A	T	c.2251A>T	p.Thr751Ser	no	22.7	77	0	0	-1	-1	0	0	0	-1	-1
N-set	gnomad>=2	2	21	38884830	rs771118827	C	G	c.2288C>G	p.Ser763Trp	no	32	94	-1	-1	-1	-1	0	-1	-1	-1	-1
N-set	gnomad>=2	4	21	38884830	rs771118827	C	T	c.2288C>T	p.Ser763Leu	no	29.7	94	-1	-1	-1	-1	0	-1	-1	-1	-1
N-set	clinvar_benign	0	21	38884788	rs753226962	C	T	c.2246C>T	p.Pro749Leu	no	29.3	94	25	0	-1	-1	0	0	0	-1	-1
P-set	clinvar_patho	0	21	38862695	rs797044526	C	T	c.883C>T	p.Leu295Phe	yes	29.1	100	96	87	51	72	0	3	0	0	0
P-set	clinvar_patho	0	21	38862744		C	T	c.932C>T	p.Ser311Phe	yes	33	100	100	71	30	27	0	0	0	0	0
P-set	clinvar_patho	0	21	38877746		G	A	c.1400G>A	p.Arg467Gln	yes	33	100	96	92	91	76	0	0	0	0	0
P-set	clinvar_likpatho	0	21	38853115		G	A	c.503G>A	p.Gly168Asp	yes	31	100	100	86	69	100	0	0	0	0	0
P-set	clinvar_likpatho	0	21	38858785		A	G	c.533A>G	p.Asp178Gly	yes	32	100	93	86	60	15	0	0	0	0	5
P-set	clinvar_likpatho	0	21	38858815		A	T	c.563A>T	p.Lys188Ile	yes	31	100	96	97	95	92	0	0	0	0	0
P-set	clinvar_likpatho	0	21	38862641		G	C	c.829G>C	p.Ala277Pro	yes	28.9	100	12	27	0	3	0	0	0	0	0
P-set	clinvar_patho	0	21	38862672		A	T	c.860A>T	p.Asp287Val	yes	28.9	100	100	97	95	100	0	0	0	0	0
P-set	clinvar_likpatho	0	21	38862734		T	G	c.922T>G	p.Phe308Val	yes	29.1	100	100	89	65	94	0	0	0	0	0
P-set	clinvar_likpatho	0	21	38862735		T	C	c.923T>C	p.Phe308Ser	yes	32	100	100	89	65	94	0	0	0	0	0
P-set	clinvar_likpatho	0	21	38865339		T	A	c.972T>A	p.Ser324Arg	yes	28.1	100	100	95	100	92	0	0	0	0	0
P-set	clinvar_likpatho	0	21	38865341		G	A	c.974G>A	p.Arg325His	yes	33	100	100	95	100	92	0	0	0	0	0
P-set	clinvar_likpatho	0	21	38865347		A	G	c.980A>G	p.Tyr327Cys	yes	29.3	100	100	95	100	92	0	0	0	0	0
P-set	clinvar_likpatho	0	21	38865403		T	C	c.1036T>C	p.Ser346Pro	yes	29.7	100	100	92	100	92	0	0	0	0	0
P-set	clinvar_likpatho	0	21	38865404		C	T	c.1037C>T	p.Ser346Phe	yes	32	100	100	92	100	92	0	0	0	0	0
P-set	clinvar_likpatho	0	21	38884305		C	A	c.1763C>A	p.Thr588Asn	no	22.8	85	-1	-1	-1	-1	0	-1	-1	-1	-1
T-test	clinvar_VUS	0	21	38845022		G	A	c.47G>A	p.Arg16Gln	no	23.2	94	0	0	-1	0	0	0	7	-1	0
T-test	clinvar_VUS	0	21	38845078		C	T	c.103C>T	p.Pro35Ser	no	22.5	78	-1	-1	-1	-1	21	-1	-1	-1	-1
T-test	clinvar_VUS	1	21	38845103		G	A	c.128G>A	p.Arg43His	no	25.6	82	0	3	-1	-1	0	0	0	-1	-1
T-test	clinvar_VUS	0	21	38845114		A	G	c.139A>G	p.Asn47Asp	no	22.9	52	-1	-1	-1	-1	0	-1	-1	-1	-1
T-test	clinvar_VUS	1	21	38850514		G	T	c.239G>T	p.Arg80Leu	no	24.3	73	29	0	-1	-1	0	0	0	-1	-1
T-test	clinvar_VUS	0	21	38850529		T	G	c.254T>G	p.Phe85Cys	no	29.9	100	29	0	-1	-1	0	0	0	-1	-1
T-test	Dang et al., 2018	0	21	38852967		C	T	c.355C>T	His119Tyr	no	22.8	100	-1	-1	-1	-1	0	-1	-1	-1	-1
T-test	Dang et al., 2018	0	21	38852988		G	T	c.376G>T	Asp126Tyr	no	31	100	41	0	-1	0	0	0	0	-1	0
T-test	clinvar_VUS	0	21	38853002		G	C	c.390G>C	p.Lys130Asn	no	25.3	100	71	9	-1	0	0	0	6	-1	7
T-test	Dang et al., 2018	0	21	38853010		G	A	c.398G>A	Arg133Gln	no	25.2	100	55	0	-1	7	0	0	0	-1	0
T-test	clinvar_VUS	0	21	38853043		A	G	c.431A>G	p.Asn144Ser	no	25.2	100	86	23	-1	7	0	0	0	-1	0
T-test	clinvar VUS	0	21	38853123		G	A	c.511G>A	p.Gly171Arg	yes	32	100	100	86	66	80	0	0	0	0	0
T-test	NA	0	21	38858815		A	G	c.563A>G	p.Lys188Arg	yes	27.9	100	96	97	95	92	0	0	0	0	0
T-test	Dang et al., 2018	0	21	38858835		G	A	c.583G>A	p.Ala195Thr	yes	23.4	100	14	26	61	56	0	3	0	0	0
T-test	DDD, 2015	0	21	38858872		T	C	c.620T>C	p.Leu207Pro	yes	29.5	100	93	93	92	92	0	0	0	0	0
T-test	clinvar_VUS	0	21	38862480		A	G	c.668A>G	p.His223Arg	yes	22	100	0	3	0	0	0	35	59	93	63
T-test	clinvar_VUS	0	21	38862534		T	C	c.722T>C	p.Leu241Pro	yes	29.7	100	100	97	100	92	0	0	0	0	0
T-test	Ji, 2015	0	21	38862546		T	G	c.734T>G	p.Leu245Arg	yes	29	100	100	97	100	92	0	0	0	0	0
T-test	this report	0	21	38862576		G	A	c.764G>A	p.Arg255Gln	yes	24	100	75	23	46	57	0	0	5	0	5
T-test	Dang et al., 2018; DDD, 2015	0	21	38862589		G	T	c.777G>T	p.Leu259Phe	yes	24.8	100	89	84	67	9	0	3	0	0	0
T-test	Zhang et al., 2015	0	21	38862671		G	T	c.859G>T	p.Asp287Tyr	yes	32	100	100	97	95	100	0	0	0	0	0
T-test	Widowati	0	21	38862671		G	A	c.859G>A	p.Asp287Asn	yes	32	100	100	97	95	100	0	0	0	0	0
T-test	clinvar_VUS	0	21	38862681		C	G	c.869C>G	p.Pro290Arg	yes	28.3	100	100	97	95	100	0	0	0	0	0
T-test	clinvar_VUS	0	21	38862726		T	G	c.914T>G	p.Ile305Arg	yes	26.4	100	80	25	26	73	0	0	0	0	0
T-test	clinvar_VUS, Stessman et al., 2017	0	21	38865349		C	T	c.982C>T	p.Arg328Trp	yes	34	100	100	95	100	92	0	0	0	0	0
T-test	Trujillano et al., 2017	0	21	38865407		T	G	c.1040T>G	p.Leu347Arg	yes	31	100	96	84	47	83	0	0	0	0	0
T-test	this report	0	21	38865465		G	T	c.1098G>T	p.Glu366Asp	yes	35	100	100	55	65	68	0	0	3	0	0
T-test	clinvar_VUS	0	21	38868466		C	T	c.1145C>T	p.Ala382Val	yes	22.7	53	3	9	0	0	4	10	17	0	8
T-test	clinvar_VUS	0	21	38868553		G	A	c.1232G>A	p.Gly411Glu	yes	23.4	94	60	3	-1	0	0	0	0	-1	0
T-test	clinvar_VUS	0	21	38877588		G	C	c.1242G>C	p.Glu414Asp	yes	16.22	83	-1	-1	-1	-1	0	-1	-1	-1	-1
T-test	Wang et al., 2016	1	21	38877659		G	A	c.1313G>A	Arg438His	yes	33	100	92	61	0	0	0	0	0	0	0
T-test	Dang et al., 2018	0	21	38877719		G	T	c.1373G>T	Arg458Met	yes	32	100	89	27	0	2	0	0	3	0	0
T-test	this report	0	21	38877730		T	C	c.1384T>C	Tyr462His	yes	29.6	100	68	57	0	0	0	0	0	0	0
T-test	Lelieved et al.	0	21	38877731		A	G	c.1385A>G	Tyr462Cys	yes	28.9	100	68	57	0	0	0	0	0	0	0
T-test	clinvar_VUS	0	21	38877776		G	C	c.1430G>C	p.Ser477Thr	yes	22.5	100	19	9	0	0	0	5	0	0	0
T-test	clinvar_VUS (=this report); Dang et al. 2018	0	21	38877803		G	A	c.1457G>A	p.Gly486Asp	no	29.1	100	34	0	-1	-1	0	0	0	-1	-1
T-test	clinvar_VUS	0	21	38877817		A	C	c.1471A>C	p.Asn491His	no	23	65	29	3	-1	-1	0	4	0	-1	-1
T-test	clinvar_VUS	0	21	38878446		C	T	c.1591C>T	p.Pro531Ser	no	23.1	100	16	0	-1	-1	0	5	0	-1	-1
T-test	clinvar_VUS	0	21	38878450		C	T	c.1595C>T	p.Thr532Met	no	31	100	11	0	-1	-1	0	3	0	-1	-1
T-test	clinvar_VUS	0	21	38878476		C	T	c.1621C>T	p.His541Tyr	no	22.8	100	9	0	-1	-1	0	0	0	-1	-1
T-test	clinvar_VUS	1	21	38878524		C	G	c.1669C>G	p.Gln557Glu	no	26.2	82	1	7	-1	-1	0	0	0	-1	-1
T-test	clinvar_VUS	0	21	38884281		A	G	c.1739A>G	p.Glu580Gly	no	26.7	89	-1	-1	-1	-1	0	-1	-1	-1	-1
T-test	clinvar_VUS	1	21	38884719		C	G	c.2177C>G	p.Thr726Arg	no	24.4	94	-1	-1	-1	-1	0	-1	-1	-1	-1
T-test	clinvar_VUS	0	21	38884785		C	T	c.2243C>T	p.Ser748Phe	no	28.8	94	25	0	-1	-1	0	0	0	-1	-1
