## Supplementary material for "Integrative approach to interpret DYRK1A variants, leading to a frequent neurodevelopmental disorder": Table S3

### Sheet: Table S4
CpG	limma p raw	limma p adj	delta beta	SVM	chr	pos	strand	Islands Name	Relation to Island	UCSC RefGene Name	UCSC RefGene Accession	UCSC RefGene Group	GOF site
cg27264462	1.23157e-05	0.0152776	0.13859		chr1	2106365	-		OpenSea	PRKCZ;PRKCZ;PRKCZ	NM_001033581;NM_001033582;NM_002744	Body;Body;Body	Yes
cg23648809	7.17818e-05	0.0334545	0.119035	Included	chr1	2106400	+		OpenSea	PRKCZ;PRKCZ;PRKCZ	NM_001033581;NM_001033582;NM_002744	Body;Body;Body
cg02067531	1.29297e-05	0.0155758	0.131375	Included	chr1	16714027	-		OpenSea	SZRD1;SZRD1;SZRD1;SZRD1;SZRD1;SZRD1	NR_073503;NR_073502;NR_073501;NR_073500;NM_001114600;NM_001271869	Body;Body;Body;Body;Body;Body
cg14076729	7.69901e-07	0.00422948	-0.115567	Included	chr1	38126628	+		OpenSea
cg24375409	5.33179e-05	0.0296054	-0.148967	Included	chr1	38200920	+	chr1:38200919-38201200	Island	EPHA10	NM_001099439	Body
cg07865091	8.53876e-07	0.00443455	-0.125508	Included	chr1	43814306	-	chr1:43814305-43815277	Island	MPL	NM_005373	Body
cg11839415	5.03778e-07	0.00339323	-0.124931		chr1	43814764	-	chr1:43814305-43815277	Island	MPL	NM_005373	Body	Yes
cg08706567	3.91328e-06	0.00944295	-0.162194		chr1	43814983	+	chr1:43814305-43815277	Island	MPL	NM_005373	Body	Yes
cg13393721	1.10698e-06	0.00501436	-0.176315		chr1	43815035	-	chr1:43814305-43815277	Island	MPL	NM_005373	Body	Yes
cg06496648	1.3603e-05	0.0159502	-0.102031	Included	chr1	47488961	+	chr1:47489226-47489633	N_Shore	CYP4X1	NM_178033	TSS1500
cg08871545	8.47772e-07	0.00443455	0.131559	Included	chr1	48559803	+		OpenSea
cg09313918	7.15531e-06	0.0119416	0.169366	Included	chr1	54232631	-		OpenSea	NDC1;NDC1;NDC1	NM_001168551;NM_018087;NR_033142	3'UTR;3'UTR;Body	Yes
cg24803390	1.15454e-07	0.00198963	0.287928		chr1	56097923	+		OpenSea
cg21093945	8.04035e-06	0.0125789	0.221124	Included	chr1	56107046	-		OpenSea
cg04574764	1.6346e-05	0.0172499	-0.119338	Included	chr1	56184657	+		OpenSea
cg24496745	0.000109348	0.0400472	-0.119106	Included	chr1	57285156	+		OpenSea	C1orf168;C1orf168	NM_001004303;NM_001004303	1stExon;5'UTR	Yes
cg24690588	8.73467e-06	0.0129298	-0.122235		chr1	57285399	-		OpenSea	C1orf168	NM_001004303	TSS200
cg05374238	1.94403e-06	0.00681369	-0.142421		chr1	57285466	+		OpenSea	C1orf168	NM_001004303	TSS200
cg09467404	2.4134e-06	0.00740168	-0.110481	Included	chr1	57424327	-		OpenSea	C8B;C8B;C8B	NM_001278544;NM_001278543;NM_000066	Body;Body;Body	Yes
cg17461600	0.000102634	0.0389816	-0.107608	Included	chr1	57983368	-		OpenSea	DAB1	NM_021080	5'UTR
cg00026909	2.9321e-07	0.0025304	-0.1254	Included	chr1	58089001	+		OpenSea	DAB1	NM_021080	5'UTR
cg20292791	1.70429e-05	0.0176785	-0.112434	Included	chr1	58089357	+		OpenSea	DAB1	NM_021080	5'UTR
cg18163452	4.93671e-06	0.0103071	-0.10204	Included	chr1	63466707	-		OpenSea				Yes
cg00320094	4.07688e-05	0.0260553	-0.1025	Included	chr1	68695183	+	chr1:68696639-68697628	N_Shore	GPR177;GPR177	NM_001002292;NM_024911	Body;Body	Yes
cg02553170	5.46129e-05	0.0296663	0.169586	Included	chr1	84556762	+		OpenSea	PRKACB;PRKACB	NM_207578;NM_002731	Body;Body
cg26256793	0.000128098	0.0424166	-0.129113		chr1	103574469	-		OpenSea	COL11A1;COL11A1;COL11A1;COL11A1	NM_001168249;NM_080629;NM_080630;NM_001854	TSS1500;TSS1500;TSS1500;TSS1500
cg03520644	1.5122e-05	0.0166402	-0.1486		chr1	103574523	+		OpenSea	COL11A1;COL11A1;COL11A1;COL11A1	NM_001168249;NM_080629;NM_080630;NM_001854	TSS1500;TSS1500;TSS1500;TSS1500	Yes
cg06381931	3.73945e-05	0.0250783	-0.166114		chr1	103574597	+		OpenSea	COL11A1;COL11A1;COL11A1;COL11A1	NM_001190709;NM_080629;NM_001854;NM_080630	TSS1500;TSS1500;TSS1500;TSS1500
cg16968885	6.33262e-06	0.0112763	-0.191811		chr1	103574619	-		OpenSea	COL11A1;COL11A1;COL11A1;COL11A1	NM_001168249;NM_080629;NM_080630;NM_001854	TSS1500;TSS1500;TSS1500;TSS1500
cg10691490	2.57423e-07	0.00247336	-0.124189	Included	chr1	103716210	-		OpenSea				Yes
cg00583780	7.74533e-05	0.0346743	-0.106686	Included	chr1	105031120	+		OpenSea
cg11452679	1.47861e-07	0.00215796	-0.130673	Included	chr1	105214890	-		OpenSea				Yes
cg26004771	1.42007e-05	0.0162718	0.104721	Included	chr1	178456093	-	chr1:178455799-178456286	Island				Yes
cg23898184	2.97922e-06	0.00816909	0.118291	Included	chr1	192921219	-		OpenSea
cg10382206	7.97276e-05	0.0349102	-0.110055	Included	chr1	209373448	-		OpenSea
cg18086868	5.85751e-06	0.0109329	-0.101094	Included	chr1	220463627	+		OpenSea
cg04095097	3.0605e-05	0.0228826	-0.109977	Included	chr10	15515112	+		OpenSea
cg06379027	4.18557e-06	0.00967956	-0.133363	Included	chr10	21179133	+		OpenSea	NEBL;NEBL;NEBL	NM_006393;NM_213569;NM_001173484	Body;Body;Body	Yes
cg07541020	0.00010821	0.0398906	0.108237	Included	chr10	44068714	+	chr10:44069359-44070179	N_Shore	ZNF239;ZNF239;ZNF239	NM_001099284;NM_001099282;NM_001099283	5'UTR;5'UTR;5'UTR
cg18768136	5.03605e-05	0.0288954	0.119766	Included	chr10	52096068	+		OpenSea	SGMS1	NM_147156	Body
cg12848457	0.000174296	0.0480732	-0.115167	Included	chr10	52566320	+		OpenSea				Yes
cg00332393	7.00777e-05	0.0330722	-0.129375	Included	chr10	54277038	-		OpenSea
cg24059708	1.6038e-05	0.0171586	-0.167734	Included	chr10	57170612	+		OpenSea				Yes
cg02281493	5.18102e-05	0.0292416	-0.120877	Included	chr10	67086005	-		OpenSea				Yes
cg09355528	8.52938e-06	0.0129039	-0.108618	Included	chr10	71712830	+		OpenSea	COL13A1;COL13A1;COL13A1;COL13A1;COL13A1;COL13A1;COL13A1;COL13A1;COL13A1;COL13A1;COL13A1;COL13A1;COL13A1;COL13A1;COL13A1;COL13A1;COL13A1;COL13A1;COL13A1;COL13A1	NM_080798;NM_080809;NM_080800;NM_080811;NM_080810;NM_080799;NM_080813;NM_005203;NM_080815;NM_080807;NM_080801;NM_080808;NM_080814;NM_080802;NM_080812;NM_080805;NM_080806;NM_080804;NM_080803;NM_001130103	Body;Body;Body;Body;Body;Body;Body;Body;Body;Body;Body;Body;Body;Body;Body;Body;Body;Body;Body;Body	Yes
cg21324555	2.4442e-05	0.0207495	0.115843	Included	chr10	72648679	-	chr10:72647738-72648317	S_Shore	PCBD1;PCBD1	NM_001289797;NM_000281	TSS1500;TSS200
cg10592592	1.46539e-11	5.67538e-06	-0.122804		chr10	74034663	-	chr10:74033167-74034698	Island	DDIT4	NM_019058	Body	Yes
cg20897136	2.08683e-08	0.000769731	-0.118736	Included	chr10	74034667	-	chr10:74033167-74034698	Island	DDIT4	NM_019058	Body	Yes
cg04858631	7.09393e-06	0.0119195	-0.124312	Included	chr10	74035570	-	chr10:74033167-74034698	S_Shore	DDIT4	NM_019058	3'UTR
cg14812036	0.000135713	0.0433797	0.119577	Included	chr10	82895774	+		OpenSea
cg19683655	9.27981e-06	0.0132832	0.114871	Included	chr10	85440299	-		OpenSea
cg21859615	1.34571e-06	0.00563446	0.106523	Included	chr10	86708533	-		OpenSea
cg13463988	6.986e-05	0.0330359	-0.10825	Included	chr10	87676204	+		OpenSea	GRID1	NM_017551	Body
cg01102638	2.2835e-07	0.00239024	0.182869	Included	chr10	87679282	+		OpenSea	GRID1	NM_017551	Body
cg09919819	5.76179e-07	0.00362392	-0.102851		chr10	100134713	-		OpenSea
cg19316579	4.25527e-05	0.0265167	-0.136053	Included	chr10	100843963	-		OpenSea	HPSE2;HPSE2;HPSE2;HPSE2	NM_001166244;NM_001166245;NM_021828;NM_001166246	Body;Body;Body;Body	Yes
cg02860671	7.88016e-06	0.0124757	0.132148	Included	chr10	103469861	-		OpenSea
cg09796529	2.96305e-05	0.0226346	0.11311	Included	chr10	128771081	+		OpenSea	DOCK1;DOCK1	NM_001290223;NM_001380	Body;Body
cg14939821	0.000165685	0.0471261	0.117692	Included	chr10	128947230	+		OpenSea	DOCK1;FAM196A	NM_001380;NM_001039762	Body;Body
cg19966745	0.000147055	0.0445428	-0.110564	Included	chr10	134965215	-		OpenSea
cg00423364	1.02797e-05	0.0139205	-0.108869	Included	chr11	850952	-	chr11:849087-850982	Island	TSPAN4;TSPAN4;TSPAN4;TSPAN4;TSPAN4;TSPAN4;TSPAN4	NM_001025239;NM_001025237;NM_001025234;NM_001025235;NM_001025236;NM_001025238;NM_003271	5'UTR;Body;Body;Body;Body;Body;Body	Yes
cg12856550	8.12081e-08	0.00170008	-0.116586	Included	chr11	6348423	+		OpenSea				Yes
cg09535011	3.08962e-05	0.0230114	0.112135	Included	chr11	18601039	-		OpenSea	UEVLD;UEVLD;UEVLD;UEVLD;UEVLD;UEVLD;UEVLD;UEVLD;UEVLD	NM_001261385;NM_001261385;NM_001040697;NM_001261382;NM_001261383;NM_018314;NM_001261386;NM_001297771;NM_001261384	5'UTR;1stExon;Body;Body;Body;Body;Body;Body;5'UTR
cg03465399	5.97964e-05	0.0312324	0.123319	Included	chr11	40422876	+		OpenSea	LRRC4C;LRRC4C	NM_001258419;NM_020929	5'UTR;5'UTR	Yes
cg25598685	2.72975e-06	0.00791923	-0.207467	Included	chr11	42617544	+		OpenSea				Yes
cg15119262	0.000161294	0.0465139	0.104671	Included	chr11	70827457	-		OpenSea	SHANK2	NM_012309	Body
cg10832886	2.06639e-05	0.0190355	0.129433	Included	chr11	76058702	+		OpenSea
cg09407810	2.91362e-05	0.0225769	0.10692	Included	chr11	81498753	-		OpenSea
cg07236114	5.98993e-07	0.00367192	-0.184257		chr11	84254533	-		OpenSea	DLG2;DLG2	NM_001142699;NM_001364	Body;Body	Yes
cg19981409	8.31539e-05	0.0357437	-0.114668	Included	chr11	89225042	-	chr11:89224416-89224718	S_Shore	NOX4;NOX4;NOX4;NOX4	NM_001143836;NM_016931;NM_001143837;NR_026571	TSS1500;TSS1500;5'UTR;TSS1500	Yes
cg14384230	1.32937e-05	0.0158032	-0.170464	Included	chr11	90471056	+		OpenSea	DISC1FP1	NR_104190	Body	Yes
cg02719051	5.90069e-05	0.0309872	0.115375	Included	chr11	122735061	-		OpenSea	CRTAM;CRTAM	NM_001304782;NM_019604	Body;Body
cg07085632	3.8536e-06	0.00935725	-0.105822	Included	chr11	125974404	-		OpenSea
cg12787465	3.12813e-09	0.000173073	-0.104479	Included	chr12	6876717	-	chr12:6875481-6876923	Island	PTMS	NM_002824	Body
cg16116203	2.60575e-12	2.01839e-06	-0.234498		chr12	6876922	+	chr12:6875481-6876923	Island	PTMS	NM_002824	Body	Yes
cg18732361	5.29037e-10	4.55318e-05	-0.241825	Included	chr12	6877080	-	chr12:6875481-6876923	S_Shore	PTMS	NM_002824	Body
cg12403132	2.56784e-05	0.0211823	0.129692	Included	chr12	17551396	-		OpenSea
cg25600766	2.99026e-06	0.00816909	0.103501	Included	chr12	22486484	+	chr12:22486835-22488666	N_Shore	ST8SIA1	NM_003034	Body
cg15026637	1.6287e-05	0.0172372	0.10219	Included	chr12	43295760	+		OpenSea
cg12253175	7.22988e-07	0.00410916	-0.179124		chr12	58132093	+	chr12:58132478-58132734	N_Shore	AGAP2;AGAP2	NM_001122772;NM_014770	TSS200;Body
cg09596958	5.69624e-06	0.0108143	-0.145113		chr12	58132105	+	chr12:58132478-58132734	N_Shore	AGAP2;AGAP2	NM_001122772;NM_014770	TSS200;Body
cg17921464	7.9507e-06	0.0125173	-0.14752		chr12	58132114	+	chr12:58129828-58130361	S_Shore	AGAP2;AGAP2	NM_001122772;NM_014770	TSS200;Body
cg08425810	4.01524e-06	0.00956974	-0.277334		chr12	58132558	-	chr12:58132478-58132734	Island	AGAP2;AGAP2	NM_001122772;NM_014770	TSS1500;Body
cg01353646	7.54013e-05	0.0342113	-0.10239	Included	chr12	58132733	+	chr12:58132478-58132734	Island	AGAP2;AGAP2	NM_001122772;NM_014770	TSS1500;Body
cg07170300	0.000145119	0.0443506	0.135182	Included	chr12	59434386	+		OpenSea
cg17000939	8.72852e-08	0.00177133	-0.132783		chr12	75688237	+		OpenSea	CAPS2;CAPS2;CAPS2;CAPS2	NM_001286547;NM_032606;NM_001286548;NM_001286549	Body;Body;Body;5'UTR	Yes
cg09884851	4.61046e-06	0.00994602	0.102243	Included	chr12	79809356	-		OpenSea	SYT1;SYT1;SYT1	NM_005639;NM_001135805;NM_001135806	Body;Body;Body	Yes
cg15051463	6.7631e-08	0.00168988	0.120852	Included	chr12	81602112	+		OpenSea	ACSS3	NM_024560	Body
cg07272474	3.30839e-05	0.0235621	0.109657	Included	chr12	82386333	+		OpenSea	LOC101928449	NR_110089	Body	Yes
cg10866060	1.46109e-05	0.0164783	-0.120693	Included	chr12	83592588	-		OpenSea				Yes
cg16717793	1.1669e-05	0.0148663	-0.143076	Included	chr12	87730921	+		OpenSea				Yes
cg23615096	4.22728e-05	0.0264705	0.164825	Included	chr12	109548846	-	chr12:109548899-109549174	N_Shore
cg16797699	8.97725e-07	0.00443455	-0.108634	Included	chr12	109569084	+		OpenSea
cg10659908	0.000135529	0.0433797	0.171617	Included	chr12	109796147	-		OpenSea	LINC01486	NR_120462	Body
cg04562491	1.10086e-07	0.00198963	-0.124052	Included	chr12	113495386	+	chr12:113494389-113495534	Island	DTX1	NM_004416	TSS1500	Yes
cg01660863	5.16127e-05	0.0292059	0.229679	Included	chr12	129399528	+		OpenSea	GLT1D1	NM_144669	Body
cg25230907	6.26931e-05	0.0318227	0.116007		chr13	20624124	+		OpenSea	ZMYM2;ZMYM2;ZMYM2;ZMYM2	NM_001190964;NM_001190965;NM_197968;NM_003453	Body;Body;Body;Body
cg09203312	0.000178218	0.0485223	-0.100949	Included	chr13	20805196	+	chr13:20806016-20806867	N_Shore	GJB6;GJB6;GJB6;GJB6;GJB6	NM_001110220;NM_001110219;NM_001110221;NM_006783;NM_006783	5'UTR;5'UTR;5'UTR;5'UTR;1stExon
cg24350296	1.76766e-05	0.0180022	-0.109056	Included	chr13	24144486	+		OpenSea	TNFRSF19	NM_148957	TSS1500
cg24498885	8.2135e-05	0.0355028	0.106208	Included	chr13	45770307	+		OpenSea	KCTD4;GTF2F2	NM_198404;NM_004128	5'UTR;Body
cg18321943	0.000126198	0.0422437	-0.117804	Included	chr13	61990113	-		OpenSea	PCDH20	NM_022843	TSS1500
cg19868495	1.10656e-07	0.00198963	-0.149581		chr13	61995249	+		OpenSea				Yes
cg00158092	6.66587e-05	0.0323719	0.106532	Included	chr13	64210567	+		OpenSea				Yes
cg19935923	7.80979e-06	0.0124591	-0.119317	Included	chr13	80145898	+		OpenSea
cg09995544	3.99715e-05	0.0258544	0.118256	Included	chr13	114015757	+	chr13:114017866-114018463	N_Shelf	GRTP1-AS1;GRTP1-AS1;GRTP1;GRTP1;GRTP1	NR_120385;NR_046541;NM_001286733;NM_024719;NM_001286732	Body;Body;Body;Body;Body
cg27565337	8.46834e-05	0.0360139	0.114274	Included	chr13	114856062	+	chr13:114849000-114852746	S_Shelf	RASA3	NM_007368	Body
cg02257791	3.50699e-05	0.0243194	-0.101453	Included	chr14	22217085	+		OpenSea
cg06351481	3.17761e-10	3.07668e-05	-0.166988		chr14	24642219	+	chr14:24641053-24642220	Island	REC8;REC8	NM_001048205;NM_005132	Body;Body
cg16094352	1.4112e-08	0.000564918	-0.14103	Included	chr14	24642317	-	chr14:24641053-24642220	S_Shore	REC8;REC8	NM_001048205;NM_005132	Body;Body
cg04188756	3.2467e-05	0.0234092	0.150723	Included	chr14	33162448	-		OpenSea	AKAP6	NM_004274	Body
cg13954320	6.8725e-05	0.0327777	0.105435		chr14	33162558	+		OpenSea	AKAP6	NM_004274	Body
cg09856074	4.53535e-06	0.00994602	-0.180982	Included	chr14	51853814	-		OpenSea
cg19512582	8.26708e-06	0.0127055	-0.106699	Included	chr14	61083516	+		OpenSea				Yes
cg02275035	5.35534e-06	0.0106364	-0.101678	Included	chr14	70327025	-		OpenSea
cg23830794	5.61784e-05	0.0301144	0.139836	Included	chr14	94476186	-		OpenSea	LINC00521	NR_024183	Body
cg21878356	4.34191e-06	0.00975273	-0.114281	Included	chr14	95759068	+		OpenSea	CLMN	NM_024734	Body
cg03242507	3.93597e-05	0.0256846	0.106995	Included	chr15	36649226	+		OpenSea
cg06871560	3.33688e-08	0.00106799	-0.192789	Included	chr15	52944233	+		OpenSea	KIAA1370	NM_019600	Body	Yes
cg17766654	1.53588e-10	2.37936e-05	-0.294221		chr15	52944269	+		OpenSea	FAM214A;FAM214A;FAM214A	NM_001286495;NR_104457;NM_019600	TSS200;Body;Body	Yes
cg07491514	2.92661e-10	3.07668e-05	-0.204293		chr15	52944329	-		OpenSea	FAM214A;FAM214A;FAM214A	NM_001286495;NR_104457;NM_019600	TSS200;Body;Body	Yes
cg06977984	1.4531e-10	2.37936e-05	-0.205742		chr15	52944386	-		OpenSea	FAM214A;FAM214A;FAM214A	NM_001286495;NR_104457;NM_019600	TSS200;Body;Body	Yes
cg04710700	0.000184465	0.0492875	0.157018	Included	chr15	84559114	+		OpenSea	ADAMTSL3;ADAMTSL3	NM_207517;NM_001301110	Body;Body
cg06476519	5.87403e-05	0.0309311	-0.111881	Included	chr15	84723616	+		OpenSea				Yes
cg08951051	5.49355e-06	0.0106648	-0.141025	Included	chr16	4993543	-		OpenSea				Yes
cg12564453	6.22715e-05	0.0316972	0.10871	Included	chr16	56995840	+		OpenSea	CETP;CETP	NM_000078;NM_000078	5'UTR;1stExon	Yes
cg16660091	0.000191667	0.049983	0.108524		chr16	56995856	+		OpenSea	CETP;CETP	NM_000078;NM_000078	5'UTR;1stExon	Yes
cg01838114	2.98103e-05	0.0226382	-0.10206		chr16	71547733	-		OpenSea				Yes
cg04252928	1.07351e-05	0.0142467	0.16952	Included	chr16	89168599	-	chr16:89167116-89167482	S_Shore	ACSF3;ACSF3;ACSF3	NM_174917;NR_023316;NM_001127214	Body;Body;Body
cg04069539	1.73202e-05	0.0178405	0.111455	Included	chr16	89168963	-	chr16:89167116-89167482	S_Shore	ACSF3;ACSF3;ACSF3	NM_174917;NR_023316;NM_001127214	Body;Body;Body
cg06663305	0.00016539	0.0471261	-0.105508	Included	chr17	8095813	-	chr17:8092418-8093706	S_Shelf
cg03382923	1.85127e-06	0.00666966	0.112711	Included	chr17	17929854	+		OpenSea	ATPAF2	NM_145691	Body
cg23008871	0.000142685	0.0441031	0.108665	Included	chr17	45949743	-	chr17:45949676-45949885	Island
cg06602723	2.58421e-05	0.0212495	-0.100017	Included	chr17	46693336	-	chr17:46695325-46695553	N_Shore	HOXB8	NM_024016	TSS1500
cg13308964	4.01984e-05	0.0259261	-0.15013	Included	chr17	69029659	+		OpenSea
cg17291648	6.37108e-06	0.0112897	-0.165537		chr17	69029804	+		OpenSea
cg06459104	8.86079e-05	0.0367621	0.114853	Included	chr18	5456880	+		OpenSea	EPB41L3	NM_012307	Body
cg16862127	7.55255e-05	0.0342113	-0.12886		chr18	6219348	+		OpenSea	L3MBTL4	NM_173464	Body
cg06794977	4.53663e-05	0.0273955	-0.123519	Included	chr18	6401565	+		OpenSea	L3MBTL4	NM_173464	5'UTR
cg03513978	7.89592e-06	0.0124757	-0.121147	Included	chr18	25616805	-		OpenSea	CDH2;CDH2	NM_001308176;NM_001792	TSS1500;Body
cg07018856	1.71852e-07	0.00223785	0.112431		chr18	25619216	-		OpenSea	CDH2	NM_001792	Body
cg23244545	6.29516e-07	0.00372226	0.105767	Included	chr18	25621544	+		OpenSea	CDH2	NM_001792	Body
cg22332722	3.44694e-08	0.00106799	-0.22888		chr18	25754857	-	chr18:25755414-25758175	N_Shore	CDH2	NM_001792	Body
cg23074481	5.51503e-07	0.0035599	-0.123943	Included	chr18	25867090	+		OpenSea				Yes
cg22650569	1.51428e-09	9.77457e-05	-0.155468	Included	chr18	26121656	+		OpenSea				Yes
cg11145269	2.21737e-06	0.00733356	-0.132703	Included	chr18	30192761	-		OpenSea				Yes
cg10157663	2.26678e-05	0.0199753	0.179426	Included	chr18	30696472	-		OpenSea	CCDC178;CCDC178;CCDC178	NM_001308126;NM_001105528;NM_198995	Body;Body;Body
cg26944958	4.67312e-05	0.0278177	0.127043	Included	chr18	41659760	-		OpenSea
cg26156699	4.52133e-07	0.00325964	-0.114087	Included	chr18	57417334	-		OpenSea				Yes
cg03503934	0.000185746	0.0493844	0.103873	Included	chr18	57814763	-		OpenSea
cg26286826	0.00018824	0.0495697	0.129215	Included	chr18	65085608	-		OpenSea
cg00603097	0.000160867	0.04646	-0.140652	Included	chr18	72125359	-	chr18:72123606-72124717	S_Shore	FAM69C	NM_001044369	TSS1500
cg13218688	4.5127e-05	0.0273299	-0.120005		chr18	72125544	-	chr18:72123606-72124717	S_Shore	FAM69C	NM_001044369	TSS1500
cg22395733	7.08502e-05	0.0332202	-0.120687	Included	chr18	73971202	+		OpenSea
cg06511149	4.18974e-06	0.00967956	0.128033	Included	chr19	30469222	+		OpenSea	URI1;URI1;URI1	NM_001252641;NR_045557;NM_003796	Body;Body;Body
cg16307919	8.1082e-08	0.00170008	0.104186	Included	chr19	44112112	+		OpenSea	ZNF428	NM_182498	Body
cg09612768	7.34295e-06	0.0120313	0.116934		chr19	46946599	+		OpenSea
cg24485927	7.72011e-06	0.0124582	-0.104435	Included	chr2	795989	+		OpenSea
cg18152887	1.43812e-05	0.0163576	-0.13047	Included	chr2	920593	+		OpenSea
cg03290846	1.85854e-05	0.0183844	-0.107257	Included	chr2	6327032	+		OpenSea
cg25547830	0.000173444	0.0479889	-0.118498	Included	chr2	35402075	+		OpenSea				Yes
cg13711653	4.54977e-05	0.0274044	-0.108774	Included	chr2	79840412	-		OpenSea	CTNNA2;CTNNA2;CTNNA2;CTNNA2	NM_001164883;NM_004389;NM_001282597;NM_001282598	5'UTR;5'UTR;5'UTR;Body
cg14170358	4.20123e-06	0.00967956	-0.103821	Included	chr2	88527345	+		OpenSea
cg08916461	0.000110989	0.040288	-0.111297	Included	chr2	105031896	+		OpenSea
cg03983336	9.86965e-05	0.0383975	-0.105134	Included	chr2	108602542	+	chr2:108602824-108603467	N_Shore	SLC5A7	NM_021815	TSS1500
cg08317907	4.65002e-06	0.00994989	-0.103347	Included	chr2	156490617	+		OpenSea				Yes
cg13776884	6.1152e-07	0.00367192	-0.124211	Included	chr2	176608868	+		OpenSea				Yes
cg04351607	5.86791e-05	0.0309311	-0.202265	Included	chr2	181276670	+		OpenSea				Yes
cg13659405	2.85754e-06	0.00808297	-0.11129	Included	chr2	189890245	-		OpenSea				Yes
cg25225763	0.000102794	0.0389816	-0.132151	Included	chr2	190075588	+		OpenSea
cg20115418	7.77221e-05	0.0346743	0.147506	Included	chr2	198702850	+		OpenSea	PLCL1	NM_006226	Body
cg27474897	0.000112266	0.0404756	0.113569	Included	chr2	199480893	-		OpenSea
cg08475042	2.99221e-06	0.00816909	-0.130872	Included	chr2	210682860	-		OpenSea	UNC80;UNC80	NM_032504;NM_182587	Body;Body
cg00724989	6.25727e-06	0.0112717	-0.101037	Included	chr2	214616504	+		OpenSea	SPAG16;SPAG16;SPAG16	NR_047660;NR_047659;NM_024532	Body;Body;Body
cg08401872	5.30274e-07	0.00347127	-0.113477	Included	chr2	218487226	-		OpenSea	DIRC3	NR_026597	Body
cg20225999	4.59536e-05	0.0275898	-0.129937		chr2	218843435	+	chr2:218843460-218843742	N_Shore
cg07616871	3.30976e-05	0.0235621	-0.136145		chr2	218843504	+	chr2:218843460-218843742	Island
cg05783384	7.81117e-05	0.0347528	-0.132614	Included	chr2	218843735	-	chr2:218843460-218843742	Island
cg18951332	5.19102e-05	0.029243	-0.120408	Included	chr2	220777552	-		OpenSea
cg15595588	3.50683e-05	0.0243194	-0.101688	Included	chr2	223185738	-	chr2:223183013-223185468	S_Shore				Yes
cg07554758	0.000104799	0.0393355	0.165662	Included	chr2	223904541	+		OpenSea
cg25614265	6.4871e-05	0.032212	0.204464		chr2	223924453	-		OpenSea
cg12233487	4.70274e-05	0.0278494	-0.103672	Included	chr20	2517085	-		OpenSea	TMC2	NM_080751	TSS200
cg20846768	0.000141885	0.0441023	0.123469	Included	chr20	6145814	+		OpenSea				Yes
cg24933489	9.71573e-06	0.0136583	-0.110085	Included	chr20	11550004	-		OpenSea
cg19628072	2.20759e-05	0.0196098	-0.108414		chr20	22446131	-		OpenSea
cg20659967	1.78702e-05	0.0180235	-0.138365		chr20	22588572	+		OpenSea	LINC01384	NR_109883	TSS1500
cg11092487	6.14452e-05	0.0316141	-0.111531		chr20	33585188	-	chr20:33585039-33585450	Island	MYH7B	NM_020884	Body
cg02209770	1.36217e-05	0.0159502	0.133081		chr20	35062903	-	chr20:35064516-35064810	N_Shore	DLGAP4	NM_014902	Body
cg11479256	1.58087e-05	0.0170074	-0.102714		chr20	44872915	-	chr20:44875253-44875454	N_Shelf	CDH22	NM_021248	Body
cg09204484	4.304e-05	0.026646	-0.122088		chr20	60475464	-		OpenSea	CDH4;CDH4;CDH4	NM_001794;NM_001252338;NM_001252339	Body;Body;Body
cg09184271	4.69234e-05	0.0278314	0.10291		chr21	14917769	+		OpenSea	LOC102724188	NR_110544	TSS1500
cg05713399	6.76318e-05	0.0325852	0.14421		chr21	17675215	-		OpenSea	MIR99AHG;MIR99AHG;MIR99AHG;MIR99AHG	NR_027790;NR_111005;NR_111004;NR_027791	Body;Body;Body;Body
cg00285225	0.000141548	0.0440976	-0.11937		chr21	24757350	-		OpenSea	D21S2088E	NR_040254	TSS200	Yes
cg05156137	7.42422e-05	0.0340812	0.143731		chr21	35898975	-		OpenSea	RCAN1;RCAN1;RCAN1	NM_203417;NM_004414;NM_203418	5'UTR;Body;1stExon
cg13528349	0.000102678	0.0389816	0.116102		chr21	35899082	-		OpenSea	RCAN1;RCAN1;RCAN1;RCAN1;RCAN1;RCAN1;RCAN1	NM_001285392;NM_001285391;NM_203418;NM_203418;NM_001285389;NM_004414;NM_203417	TSS1500;TSS1500;1stExon;5'UTR;Body;Body;5'UTR
cg12020137	0.000148724	0.0446341	0.142176		chr21	39083071	-		OpenSea	KCNJ6	NM_002240	Body
cg02725398	1.93671e-06	0.00681369	-0.124496	Included	chr3	9988144	-	chr3:9987895-9989619	Island	PRRT3	NM_207351	Body
cg24084693	1.84086e-07	0.00223785	-0.10364	Included	chr3	28013305	-		OpenSea
cg08043536	1.67014e-05	0.0175057	-0.132202	Included	chr3	28071539	-		OpenSea				Yes
cg12982775	1.22292e-05	0.0152048	0.104934	Included	chr3	36668218	-		OpenSea
cg25959131	5.85404e-05	0.0309099	-0.113026	Included	chr3	50855436	-		OpenSea	DOCK3	NM_004947	Body
cg08731961	5.38447e-05	0.0296611	0.164201		chr3	50988282	-		OpenSea	DOCK3	NM_004947	Body
cg23759448	2.50847e-05	0.0209941	0.133566		chr3	57432353	-		OpenSea	DNAH12	NM_001291661	Body
cg09473396	6.7838e-06	0.0116018	-0.109934	Included	chr3	65131979	-		OpenSea
cg06789445	1.19485e-06	0.0053349	-0.134901	Included	chr3	69942668	+		OpenSea	MITF;MITF;MITF;MITF	NM_198177;NM_198159;NM_006722;NM_198178	Body;Body;Body;Body	Yes
cg02076100	5.63829e-06	0.0107836	0.157118	Included	chr3	77369657	-		OpenSea	ROBO2;ROBO2;ROBO2;ROBO2;ROBO2	NM_001290065;NM_002942;NM_001290040;NM_001290039;NM_001128929	5'UTR;Body;Body;Body;Body
cg21090457	5.27687e-05	0.0294662	-0.175036	Included	chr3	77573709	+		OpenSea	ROBO2;ROBO2	NM_001128929;NM_002942	Body;Body	Yes
cg15823315	1.8779e-07	0.00223785	-0.190566	Included	chr3	85130923	+		OpenSea	CADM2;CADM2	NM_001167675;NM_001167674	Body;Body	Yes
cg17754500	9.93421e-07	0.00469523	0.321997	Included	chr3	99224966	+		OpenSea				Yes
cg19229209	2.62797e-06	0.00779216	-0.1478	Included	chr3	99440401	+		OpenSea	COL8A1;COL8A1;MIR548G	NM_001850;NM_020351;NR_031662	5'UTR;5'UTR;Body
cg15788038	2.53412e-07	0.00247336	0.126541	Included	chr3	100610093	-		OpenSea	ABI3BP	NM_015429	Body
cg12182020	4.42752e-05	0.0270929	0.14706	Included	chr3	103687842	-		OpenSea				Yes
cg15941063	5.18583e-05	0.0292416	0.142839	Included	chr3	106233545	-		OpenSea
cg13358761	1.92021e-05	0.0185016	0.10725	Included	chr3	109056802	-		OpenSea	DPPA4	NM_018189	TSS1500
cg08755525	2.15284e-05	0.0194237	-0.108266	Included	chr3	110344467	-		OpenSea
cg12974379	0.000127739	0.0424166	-0.11224	Included	chr3	110788738	+	chr3:110790149-110791401	N_Shore	PVRL3-AS1	NR_045114	Body	Yes
cg25779782	5.41415e-05	0.0296663	0.112826	Included	chr3	124840638	-		OpenSea	SLC12A8;SLC12A8	NM_001195483;NM_024628	Body;Body
cg26014782	1.27983e-05	0.0155758	0.122524		chr3	124840721	+		OpenSea	SLC12A8;SLC12A8	NM_001195483;NM_024628	Body;Body
cg13084360	0.000167076	0.0473183	0.116446	Included	chr3	134496358	+		OpenSea
cg02785222	4.87598e-07	0.0033924	0.295615	Included	chr3	138892919	-		OpenSea				Yes
cg15901796	0.000128274	0.0424166	-0.102857	Included	chr3	146521668	+		OpenSea
cg01849284	5.43532e-05	0.0296663	0.18095	Included	chr3	178336190	-		OpenSea	KCNMB2;KCNMB2;KCNMB2-AS1;KCNMB2-AS1;KCNMB2	NM_001278911;NM_005832;NR_126560;NR_126561;NM_181361	5'UTR;5'UTR;Body;Body;5'UTR	Yes
cg05892994	1.99918e-05	0.0188221	-0.102905	Included	chr3	180522985	+		OpenSea	LOC101928882	NR_109986	Body	Yes
cg20060398	3.42139e-05	0.0239186	-0.163702		chr3	181473901	+		OpenSea
cg27657132	2.76618e-05	0.0220524	-0.126564	Included	chr3	181898731	+		OpenSea
cg23651889	3.69769e-07	0.00279562	0.115924	Included	chr3	188115336	-		OpenSea	LPP;LPP;LPP	NM_001167672;NM_001167671;NM_005578	5'UTR;5'UTR;5'UTR
cg07228359	3.30469e-07	0.00266644	0.102202	Included	chr3	190419123	+		OpenSea
cg17430979	6.28226e-05	0.0318506	0.118382	Included	chr4	6034828	-		OpenSea	JAKMIP1	NM_001099433	Body
cg20793532	0.000152484	0.0451576	0.111111	Included	chr4	6344361	-		OpenSea	PPP2R2C;PPP2R2C	NM_181876;NM_020416	Body;Body
cg07545526	0.00012565	0.0422426	0.117513	Included	chr4	13478708	-		OpenSea	RAB28;RAB28;RAB28	NM_001017979;NM_004249;NM_001159601	Body;Body;Body	Yes
cg12850605	1.9036e-05	0.0184775	0.109168	Included	chr4	16272758	+		OpenSea
cg22055989	4.18217e-06	0.00967956	0.11118	Included	chr4	26060275	-		OpenSea
cg18825766	0.000185285	0.0493557	-0.100256	Included	chr4	27362758	-		OpenSea				Yes
cg21675464	1.49561e-05	0.0165758	0.148297	Included	chr4	33717878	+		OpenSea				Yes
cg26839512	0.00010971	0.0401456	0.105634	Included	chr4	52918489	-	chr4:52917388-52918280	S_Shore	SPATA18	NM_145263	Body
cg13692860	0.000131783	0.0428897	-0.123122	Included	chr4	58035366	+		OpenSea				Yes
cg12695778	2.90014e-06	0.0081688	0.179335	Included	chr4	60684636	-		OpenSea
cg17185888	1.41104e-05	0.0162087	0.11237	Included	chr4	66657683	+		OpenSea
cg24310434	0.000115022	0.0407211	-0.10769	Included	chr4	82964312	+	chr4:82965415-82965896	N_Shore				Yes
cg24060890	1.86602e-05	0.0183844	-0.114152	Included	chr4	93229269	-	chr4:93226348-93227007	S_Shelf	GRID2	NM_001510	Body
cg18516067	0.000136446	0.0433797	-0.208166	Included	chr4	98239185	+		OpenSea				Yes
cg10179984	1.45629e-07	0.00215796	-0.110821	Included	chr4	113820081	+		OpenSea	ANK2	NM_001127493	5'UTR
cg16931969	5.41225e-06	0.0106447	-0.149538	Included	chr4	113985495	+		OpenSea	ANK2;ANK2;ANK2	NM_001148;NM_001127493;NM_020977	Body;Body;Body	Yes
cg18378811	6.65633e-05	0.0323662	-0.115392	Included	chr4	114900050	+	chr4:114900355-114900810	N_Shore	ARSJ;ARSJ	NM_024590;NM_024590	1stExon;5'UTR
cg01397050	6.33784e-08	0.00163641	-0.145117		chr4	116894979	+		OpenSea				Yes
cg11755558	2.65205e-06	0.00779216	0.13903	Included	chr4	122103800	-		OpenSea	TNIP3;TNIP3	NM_001128843;NM_001244764	Body;Body
cg22819413	2.36797e-06	0.00740168	-0.137891	Included	chr4	122670640	-		OpenSea				Yes
cg11290351	1.02728e-05	0.0139205	-0.113366	Included	chr4	122919312	-		OpenSea
cg01634388	5.38085e-05	0.0296611	0.174846	Included	chr4	129405035	-		OpenSea
cg04524417	6.44107e-05	0.0320931	-0.137165	Included	chr4	129605243	+		OpenSea
cg17743555	1.89812e-05	0.0184753	-0.134556	Included	chr4	130467434	-		OpenSea
cg06099975	4.87372e-07	0.0033924	-0.160769	Included	chr4	134018369	-		OpenSea	LOC101927359	NR_125885	Body	Yes
cg03147713	2.59295e-05	0.0212537	-0.103705	Included	chr4	138950261	-		OpenSea
cg03639671	3.40316e-05	0.0238969	-0.110351	Included	chr4	145430689	+		OpenSea				Yes
cg23357404	0.000160609	0.0464202	0.111565	Included	chr4	145483534	-		OpenSea				Yes
cg06905720	1.49269e-05	0.0165758	0.205546		chr4	145512579	-		OpenSea				Yes
cg07318204	1.35604e-05	0.0159502	-0.227303		chr4	145566441	-	chr4:145566242-145567413	Island	HHIP	NM_022475	TSS1500
cg02524475	1.93315e-05	0.0185093	-0.142953		chr4	145566595	+	chr4:145566242-145567413	Island	HHIP	NM_022475	TSS1500	Yes
cg13749822	1.28715e-05	0.0155758	-0.126966	Included	chr4	145566663	-	chr4:145566242-145567413	Island	HHIP	NM_022475	TSS1500
cg03408024	3.99787e-06	0.00955775	-0.105534	Included	chr4	147075042	-		OpenSea
cg25989755	8.33392e-06	0.0127577	0.153625	Included	chr4	151134483	+		OpenSea	DCLK2;DCLK2;DCLK2	NR_036614;NM_001040261;NM_001040260	Body;Body;Body
cg15490177	1.54764e-05	0.0168606	0.121524	Included	chr4	151540382	+		OpenSea	LRBA;LRBA	NM_006726;NM_001199282	Body;Body
cg03065175	2.15572e-06	0.00722855	-0.165831		chr4	155661758	-	chr4:155661678-155661984	Island
cg00135497	3.68359e-05	0.0249518	-0.188856		chr4	155661849	-	chr4:155661678-155661984	Island
cg16610306	2.38497e-05	0.0204809	0.111639	Included	chr4	157219121	-		OpenSea
cg17107239	1.82895e-05	0.0182798	0.115537	Included	chr4	159526798	-		OpenSea	RXFP1;RXFP1;RXFP1;RXFP1;RXFP1;RXFP1;RXFP1;RXFP1;RXFP1;RXFP1;RXFP1;RXFP1;RXFP1	NM_001253730;NM_001253732;NM_001253733;NR_045584;NR_045583;NR_045582;NR_045581;NR_045580;NR_045579;NM_001253729;NM_001253728;NM_001253727;NM_021634	Body;5'UTR;5'UTR;Body;Body;Body;Body;Body;Body;Body;Body;Body;Body
cg05493407	9.02121e-05	0.0368646	0.193093	Included	chr4	164816619	+		OpenSea	2020-03-01	NM_001166373	5'UTR
cg24308312	3.23971e-05	0.023409	-0.153728	Included	chr4	164910272	+		OpenSea	2020-03-01	NM_001166373	5'UTR
cg27376282	7.52879e-06	0.0122003	0.259533	Included	chr4	167893358	+		OpenSea	SPOCK3;SPOCK3;SPOCK3;SPOCK3;SPOCK3;SPOCK3;SPOCK3;SPOCK3;SPOCK3	NM_001204353;NM_001204354;NM_001204352;NM_001204355;NM_001204356;NM_016950;NM_001040159;NM_001251967;NM_001204358	5'UTR;Body;Body;Body;Body;Body;Body;Body;Body	Yes
cg02300027	7.99711e-07	0.00430172	0.142611	Included	chr4	177711356	+	chr4:177713243-177714457	N_Shore	VEGFC	NM_005429	Body
cg24597353	1.26758e-06	0.00542461	-0.220707		chr4	177714618	-	chr4:177713243-177714457	S_Shore	VEGFC	NM_005429	TSS1500	Yes
cg20791945	7.0575e-09	0.000341667	-0.183374	Included	chr4	177731880	-		OpenSea
cg16039660	4.15794e-06	0.00967956	0.10133	Included	chr4	184686701	+		OpenSea
cg09120873	1.92248e-05	0.0185016	0.108651		chr4	184686773	-		OpenSea
cg22472945	6.68089e-05	0.0324042	0.103744	Included	chr4	185936478	-	chr4:185937242-185937750	N_Shore
cg19397599	8.62606e-06	0.0129298	-0.160896	Included	chr5	19768250	-		OpenSea	CDH18;CDH18;CDH18;CDH18	NM_004934;NM_001291956;NM_001167667;NM_001291957	Body;Body;Body;Body	Yes
cg13417066	4.78439e-05	0.0281393	0.140221	Included	chr5	23012826	+		OpenSea				Yes
cg08160496	4.42596e-06	0.00985236	0.215255	Included	chr5	33632020	-		OpenSea	ADAMTS12	NM_030955	Body
cg20576539	0.000100805	0.0387241	0.231219	Included	chr5	33642550	-		OpenSea	ADAMTS12	NM_030955	Body
cg27468328	0.000144483	0.0442877	-0.120687		chr5	40909657	-		OpenSea	C7;C7	NM_000587;NM_000587	5'UTR;1stExon	Yes
cg01351601	1.45403e-05	0.0164421	-0.128816	Included	chr5	42547402	+		OpenSea	GHR;GHR;GHR;GHR;GHR;GHR	NM_001242402;NM_001242403;NM_000163;NM_001242400;NM_001242399;NM_001242401	TSS1500;TSS1500;5'UTR;5'UTR;Body;5'UTR
cg24520368	9.64573e-06	0.0135845	-0.119739	Included	chr5	50522392	+		OpenSea				Yes
cg12683218	2.51593e-05	0.0209941	0.107704	Included	chr5	51850304	-		OpenSea
cg18773977	3.08847e-07	0.00257237	0.107762	Included	chr5	59678808	-		OpenSea	PDE4D	NM_001165899	5'UTR
cg05622003	3.1678e-07	0.00258289	-0.1111		chr5	71234940	+		OpenSea				Yes
cg06335515	9.81586e-05	0.0382651	0.107277	Included	chr5	71800351	-		OpenSea	ZNF366	NM_152625	5'UTR
cg05192452	1.66683e-05	0.0174947	0.148999	Included	chr5	71852759	-		OpenSea
cg19487738	9.85278e-06	0.0137529	-0.100576	Included	chr5	87785433	-		OpenSea
cg16903445	1.4805e-05	0.0165576	-0.121475	Included	chr5	92371011	+		OpenSea				Yes
cg18766383	0.000113291	0.0405809	-0.110966	Included	chr5	92832939	-		OpenSea	FLJ42709;FLJ42709	NR_021491;NR_015369	Body;Body	Yes
cg12977942	1.41247e-05	0.0162087	-0.117274	Included	chr5	92839308	-		OpenSea	FLJ42709;FLJ42709	NR_021491;NR_015369	Body;Body	Yes
cg01094495	5.06514e-05	0.028955	-0.115138	Included	chr5	96633033	-		OpenSea
cg11780768	9.53174e-06	0.013473	-0.119066	Included	chr5	97655532	-		OpenSea
cg21949355	1.21101e-06	0.0053349	-0.10168	Included	chr5	107032139	+		OpenSea
cg11205636	4.34079e-05	0.0267705	-0.106971	Included	chr5	107108407	+		OpenSea
cg19152802	9.1866e-05	0.0370993	0.129467	Included	chr5	109849887	-		OpenSea	MIR548F3;TMEM232	NR_031644;NM_001039763	TSS1500;Body	Yes
cg04017102	3.64035e-07	0.00279562	-0.137536	Included	chr5	111405936	-		OpenSea
cg16541222	7.19771e-06	0.0119416	-0.149864	Included	chr5	111541635	-		OpenSea	EPB41L4A	NM_022140	Body	Yes
cg21321148	3.39488e-07	0.00271097	-0.111972	Included	chr5	111669022	+		OpenSea	EPB41L4A	NM_022140	Body	Yes
cg00479110	2.84942e-11	7.35712e-06	-0.16419		chr5	111963959	-		OpenSea	LOC102467214	NR_104672	TSS200	Yes
cg21760006	2.17225e-05	0.0194746	-0.12551	Included	chr5	119214672	+		OpenSea				Yes
cg19442021	0.000164416	0.0470291	0.192789	Included	chr5	119432237	+		OpenSea
cg08796299	2.00971e-05	0.0188221	-0.155486	Included	chr5	119847801	+		OpenSea	PRR16;PRR16;PRR16	NM_001300783;NM_001308087;NM_016644	Body;5'UTR;Body
cg05006813	5.6783e-06	0.0108143	-0.13773	Included	chr5	120069936	-		OpenSea
cg06905511	0.000126696	0.0423303	-0.145418	Included	chr5	139062493	+	chr5:139060555-139060934	S_Shore	CXXC5	NM_016463	3'UTR
cg26103104	0.000155056	0.0455558	-0.157053	Included	chr5	139490895	+	chr5:139492723-139492966	N_Shore				Yes
cg06707825	2.67507e-06	0.00781918	0.111451	Included	chr5	156559075	-		OpenSea
cg10392263	8.72266e-07	0.00443455	0.101611	Included	chr5	177036887	-	chr5:177035351-177035660	S_Shore	B4GALT7	NM_007255	3'UTR	Yes
cg00213822	7.08451e-05	0.0332202	0.141498	Included	chr6	10210316	-		OpenSea
cg27507960	1.82075e-07	0.00223785	-0.157884	Included	chr6	26225246	-	chr6:26225386-26225790	N_Shore	HIST1H3E	NM_003532	TSS200	Yes
cg26092675	8.91853e-08	0.00177133	-0.210956		chr6	26225258	-	chr6:26225386-26225790	N_Shore	HIST1H3E	NM_003532	TSS200	Yes
cg13836098	1.19452e-07	0.00201145	-0.180624		chr6	26225268	-	chr6:26225386-26225790	N_Shore	HIST1H3E	NM_003532	TSS200	Yes
cg26149875	2.73511e-07	0.00247336	-0.199884		chr6	26225282	-	chr6:26225386-26225790	N_Shore	HIST1H3E	NM_003532	TSS200	Yes
cg12681972	4.6411e-08	0.00134679	-0.240551		chr6	26225299	-	chr6:26225386-26225790	N_Shore	HIST1H3E	NM_003532	TSS200	Yes
cg07922606	2.54717e-06	0.0076178	-0.161413		chr6	26225389	-	chr6:26225386-26225790	Island	HIST1H3E	NM_003532	1stExon	Yes
cg05037640	1.84951e-07	0.00223785	-0.180182		chr6	26225407	-	chr6:26225386-26225790	Island	HIST1H3E	NM_003532	1stExon	Yes
cg01603291	1.9566e-05	0.0186187	-0.100353	Included	chr6	51618661	+		OpenSea	PKHD1;PKHD1	NM_138694;NM_170724	Body;Body
cg16337165	3.52067e-07	0.00278273	-0.16414	Included	chr6	53915782	-		OpenSea	MLIP;MLIP	NM_001281746;NM_138569	Body;Body
cg27535148	1.68086e-05	0.0175384	0.215825		chr6	70768321	-		OpenSea	COL19A1	NM_001858	Body	Yes
cg02211885	1.23271e-05	0.0152776	0.161209	Included	chr6	70768372	-		OpenSea	COL19A1	NM_001858	Body	Yes
cg11212463	8.10211e-06	0.0125789	-0.125494	Included	chr6	76027389	-		OpenSea	FILIP1;FILIP1;FILIP1	NM_001300866;NM_015687;NM_001289987	Body;Body;Body
cg20884524	5.37176e-06	0.0106417	-0.146528	Included	chr6	76108836	-		OpenSea	FILIP1;FILIP1;FILIP1;LOC101928540	NM_001300866;NM_015687;NM_001289987;NR_125859	Body;Body;Body;Body	Yes
cg27072277	1.47389e-06	0.00584306	-0.131101	Included	chr6	76141290	+		OpenSea	FILIP1;LOC101928540;FILIP1;FILIP1	NM_001289987;NR_125859;NM_015687;NM_001300866	Body;Body;5'UTR;5'UTR	Yes
cg19636666	8.95907e-07	0.00443455	-0.122086	Included	chr6	76234306	+		OpenSea				Yes
cg04504695	2.25952e-06	0.00734484	-0.107563	Included	chr6	82795545	-		OpenSea				Yes
cg16701167	3.19293e-06	0.00844099	-0.125248	Included	chr6	84141234	-	chr6:84140412-84140998	S_Shore	ME1	NM_002395	TSS1500
cg21288889	1.7208e-06	0.00640824	-0.129575	Included	chr6	89792677	+	chr6:89790137-89791781	S_Shore	PNRC1	NM_006813	Body
cg24790356	1.43647e-07	0.00215796	-0.192078	Included	chr6	97914069	+		OpenSea				Yes
cg09187505	0.000112399	0.0404756	0.132663	Included	chr6	106434429	-	chr6:106433984-106434459	Island
cg17624536	6.66226e-05	0.0323719	0.118233	Included	chr6	106440910	-	chr6:106441986-106442912	N_Shore
cg01239717	5.47203e-05	0.0296663	-0.105205	Included	chr6	107077302	+		OpenSea	RTN4IP1;QRSL1;RTN4IP1	NM_032730;NM_018292;NM_032730	5'UTR;TSS200;1stExon
cg19341652	3.83908e-05	0.0254079	-0.155236	Included	chr6	116600143	-	chr6:116600494-116601174	N_Shore	DSE;TSPYL1	NM_001080976;NM_003309	TSS1500;1stExon
cg26092983	1.5325e-06	0.00596511	-0.112654	Included	chr6	120533307	-		OpenSea				Yes
cg07617039	8.43167e-05	0.0359048	-0.103135	Included	chr6	127438746	+	chr6:127439265-127441072	N_Shore	RSPO3	NM_032784	TSS1500	Yes
cg25075347	4.28526e-05	0.0265561	-0.237985	Included	chr6	133731801	-		OpenSea	EYA4;EYA4;EYA4	NM_172105;NM_172103;NM_004100	Body;Body;Body
cg27021634	2.16054e-05	0.0194371	-0.116535	Included	chr6	133761614	+		OpenSea	EYA4;EYA4;EYA4;EYA4;EYA4	NM_004100;NM_172103;NM_001301012;NM_001301013;NM_172105	Body;Body;Body;Body;Body
cg07224291	2.63001e-10	3.07668e-05	-0.159275	Included	chr6	133777802	-		OpenSea	EYA4;EYA4;EYA4	NM_172105;NM_172103;NM_004100	Body;Body;Body
cg15276254	8.54163e-05	0.0361254	0.135294	Included	chr6	147972384	+		OpenSea
cg20893956	9.36697e-05	0.0373229	-0.101057	Included	chr6	152126736	+	chr6:152128822-152129771	N_Shelf	ESR1;ESR1	NM_001122742;NM_001122741	5'UTR;TSS200
cg15390122	3.76023e-05	0.0251306	-0.134832	Included	chr6	152130188	+	chr6:152128822-152129771	S_Shore	ESR1;ESR1;ESR1;ESR1;ESR1;ESR1	NM_001122740;NM_001291230;NM_001122742;NM_001122741;NM_001291241;NM_000125	Body;Body;Body;Body;Body;Body
cg15626350	7.84854e-05	0.0347578	-0.150632		chr6	152130207	-	chr6:152128822-152129771	S_Shore	ESR1;ESR1;ESR1;ESR1	NM_001122740;NM_001122741;NM_000125;NM_001122742	Body;Body;Body;Body
cg18206764	8.88826e-05	0.0368076	0.119947	Included	chr6	152283837	-		OpenSea	ESR1;ESR1;ESR1;ESR1;ESR1;ESR1	NM_001122740;NM_001291230;NM_001122742;NM_001122741;NM_001291241;NM_000125	Body;Body;Body;Body;Body;Body
cg06899237	6.21884e-05	0.0316972	0.118196	Included	chr6	153353519	-		OpenSea	RGS17	NM_012419	Body
cg09612304	2.02269e-05	0.0188312	0.22026	Included	chr6	153588652	-		OpenSea
cg12008779	1.77962e-05	0.0180022	0.139959	Included	chr6	163881737	+		OpenSea	QKI;QKI;QKI;QKI;QKI	NM_206855;NM_206854;NM_206853;NM_001301085;NM_006775	Body;Body;Body;Body;Body
cg08311646	8.69666e-06	0.0129298	-0.159928	Included	chr7	8402871	-		OpenSea				Yes
cg05517880	1.92946e-05	0.0185016	0.154109	Included	chr7	8431527	-		OpenSea
cg05346619	0.000152344	0.0451576	0.275956	Included	chr7	8857497	-		OpenSea
cg00640055	3.52658e-06	0.00895856	-0.142737	Included	chr7	11665547	+		OpenSea	THSD7A	NM_015204	Body
cg19800032	0.00014758	0.0445428	-0.122132	Included	chr7	12134189	+		OpenSea
cg16687095	2.26506e-07	0.00239024	0.102172	Included	chr7	27086742	-		OpenSea				Yes
cg20846872	1.20088e-05	0.0150721	-0.111166	Included	chr7	43004841	+		OpenSea
cg03873694	0.000107783	0.0398857	-0.101575	Included	chr7	43118627	+		OpenSea
cg14251509	3.67943e-05	0.0249518	0.134631	Included	chr7	43239400	+		OpenSea	HECW1;HECW1	NM_001287059;NM_015052	5'UTR;5'UTR
cg17800666	0.000127911	0.0424166	-0.112089	Included	chr7	73456886	-		OpenSea	ELN;ELN;ELN;ELN;ELN;ELN;ELN;ELN;ELN;ELN;ELN;ELN;ELN	NM_001278918;NM_001278939;NM_001278914;NM_001081755;NM_001278913;NM_000501;NM_001081753;NM_001278917;NM_001278916;NM_001278915;NM_001081754;NM_001081752;NM_001278912	Body;Body;Body;Body;Body;Body;Body;Body;Body;Body;Body;Body;Body
cg25670864	2.59201e-05	0.0212537	-0.102816		chr7	73457080	-		OpenSea	ELN;ELN;ELN;ELN;ELN;ELN;ELN;ELN;ELN;ELN;ELN;ELN;ELN	NM_001278918;NM_001278939;NM_001278914;NM_001081755;NM_001278913;NM_000501;NM_001081753;NM_001278917;NM_001278916;NM_001278915;NM_001081754;NM_001081752;NM_001278912	Body;Body;Body;Body;Body;Body;Body;Body;Body;Body;Body;Body;Body
cg27367526	7.30497e-06	0.0120135	-0.110666	Included	chr7	89841692	+	chr7:89840813-89841491	S_Shore	STEAP2;STEAP2;STEAP2	NM_001040665;NM_001040666;NM_152999	5'UTR;TSS1500;5'UTR	Yes
cg06489385	8.00927e-06	0.0125789	-0.178075		chr7	89842043	+	chr7:89840813-89841491	S_Shore	STEAP2-AS1;STEAP2;STEAP2;STEAP2;STEAP2;STEAP2;STEAP2	NR_110029;NM_001040666;NM_152999;NM_001244945;NM_001244944;NM_001040665;NM_001244946	TSS1500;TSS1500;5'UTR;5'UTR;5'UTR;5'UTR;5'UTR	Yes
cg26424649	8.91454e-05	0.0368355	-0.147491	Included	chr7	90307521	-		OpenSea
cg23810564	1.21218e-06	0.0053349	-0.126922	Included	chr7	90338935	-		OpenSea	CDK14;CDK14;CDK14;CDK14	NM_001287137;NM_001287136;NM_001287135;NM_012395	TSS200;TSS200;Body;Body	Yes
cg19704043	4.59767e-06	0.00994602	-0.210907	Included	chr7	93116447	+		OpenSea	CALCR;CALCR;CALCR	NM_001164738;NM_001164737;NM_001742	5'UTR;Body;5'UTR	Yes
cg13900625	4.06933e-05	0.0260501	0.119546	Included	chr7	94430374	-		OpenSea
cg22055479	1.30429e-05	0.0156634	-0.119088	Included	chr7	110082468	+		OpenSea				Yes
cg09453847	3.03458e-05	0.0228638	0.226566	Included	chr7	114492046	+		OpenSea
cg09251068	1.78229e-05	0.0180022	0.102206	Included	chr7	117421001	+		OpenSea	CTTNBP2	NM_033427	Body
cg18264932	2.39574e-05	0.0205389	-0.152101	Included	chr7	120414717	-		OpenSea				Yes
cg00029246	5.03388e-06	0.0103978	0.119781	Included	chr7	137223417	+		OpenSea	DGKI	NM_004717	Body	Yes
cg22846800	6.98771e-06	0.0118438	0.103545	Included	chr7	157004540	+		OpenSea	UBE3C	NM_014671	Body
cg24237626	9.35149e-05	0.0373229	0.104312	Included	chr8	24540195	+		OpenSea
cg05913846	3.22275e-08	0.00106799	0.18089	Included	chr8	50139926	+		OpenSea
cg05137895	1.09697e-07	0.00198963	0.202155		chr8	50164320	-		OpenSea				Yes
cg06702849	5.23109e-05	0.0293619	0.10186	Included	chr8	52560007	+		OpenSea	PXDNL	NM_144651	Body
cg14689479	7.45431e-05	0.0341053	-0.125139	Included	chr8	53326618	+		OpenSea
cg02340116	1.61268e-05	0.0172062	0.118277	Included	chr8	54089593	+		OpenSea
cg06674311	5.59228e-06	0.0107487	-0.153117	Included	chr8	58740949	+		OpenSea
cg24542704	0.000127764	0.0424166	0.110475	Included	chr8	64187670	+		OpenSea
cg16342423	3.60413e-06	0.00903469	0.162903		chr8	75015350	+		OpenSea
cg07571020	5.12086e-07	0.00341946	0.130014	Included	chr8	75015421	+		OpenSea				Yes
cg06997118	0.000174681	0.0481003	0.105378	Included	chr8	75015687	+		OpenSea
cg07146298	1.04445e-05	0.0140454	-0.117424	Included	chr8	80533246	-		OpenSea	STMN2;STMN2	NM_001199214;NM_007029	Body;Body	Yes
cg03961824	1.9534e-05	0.0186187	-0.124103	Included	chr8	82530967	+		OpenSea
cg22718061	0.000102325	0.0389261	0.116043	Included	chr8	84860061	+		OpenSea
cg13002622	7.0711e-06	0.0119195	-0.112773	Included	chr8	87737054	+		OpenSea	CNGB3	NM_019098	Body	Yes
cg19496364	1.89087e-05	0.0184681	-0.11698	Included	chr8	94551463	+		OpenSea				Yes
cg24280820	0.000188429	0.0495697	0.102147	Included	chr8	98226672	+		OpenSea	LOC101927066	NR_125390	Body
cg21789008	3.17177e-06	0.00842422	-0.11847	Included	chr8	118764818	+		OpenSea				Yes
cg13539678	1.38512e-06	0.00571353	-0.106905		chr8	119394582	-		OpenSea	SAMD12;SAMD12;SAMD12	NR_109794;NM_001101676;NM_207506	Body;Body;Body
cg20519373	2.95656e-07	0.0025304	-0.20194		chr8	119456570	-		OpenSea	SAMD12;SAMD12	NM_001101676;NM_207506	Body;Body
cg16692227	2.80655e-05	0.0220976	-0.116164	Included	chr8	119567541	-		OpenSea	SAMD12;SAMD12	NM_001101676;NM_207506	Body;Body
cg11957261	8.27218e-07	0.004419	-0.11955	Included	chr8	119727631	+		OpenSea
cg14764944	9.92535e-06	0.0137533	0.146128		chr8	123146896	+		OpenSea				Yes
cg21390512	4.18526e-05	0.0263566	-0.134029		chr8	127568850	+	chr8:127568676-127570873	Island	FAM84B	NM_174911	Body
cg02925049	8.95052e-05	0.0368646	-0.118561		chr8	127568854	+	chr8:127568676-127570873	Island	FAM84B	NM_174911	Body
cg13636698	0.000133838	0.0432778	-0.10886	Included	chr8	127569019	+	chr8:127568676-127570873	Island	FAM84B	NM_174911	Body
cg08673945	2.63019e-05	0.0214229	0.102392	Included	chr9	20490677	-		OpenSea	MLLT3;MLLT3	NM_001286691;NM_004529	Body;Body
cg02310457	3.31261e-05	0.0235621	-0.137588	Included	chr9	22682693	+		OpenSea	LINC01239;LINC01239	NR_038977;NR_038977	ExonBnd;Body	Yes
cg09236765	6.62362e-05	0.0323662	0.102578	Included	chr9	79145898	-		OpenSea
cg06484220	1.58731e-05	0.0170529	-0.109129	Included	chr9	89900174	+		OpenSea
cg05371159	0.000130281	0.042652	0.128722	Included	chr9	94342441	+		OpenSea
cg20404850	8.19373e-06	0.012643	0.115588		chr9	99374660	+		OpenSea	CDC14B;CDC14B	NM_003671;NM_033331	Body;Body	Yes
cg16107559	2.52647e-06	0.0076178	-0.19649		chr9	116225834	-	chr9:116225763-116226133	Island	RGS3;RGS3;RGS3	NM_017790;NM_001282923;NM_144488	TSS200;TSS200;Body
cg15823733	2.32512e-07	0.00240135	-0.1534	Included	chr9	116225992	+	chr9:116225763-116226133	Island	RGS3;RGS3;RGS3;RGS3;RGS3	NM_017790;NM_017790;NM_001282923;NM_001282923;NM_144488	5'UTR;1stExon;1stExon;5'UTR;Body
