## Supplementary material for "Integrative approach to interpret DYRK1A variants, leading to a frequent neurodevelopmental disorder": Table S6

### Sheet: Table S7
Variant			In silico predictions		In vitro studies	Individuals			Final classification
Variant	Nb patients	Nb gnomad	CADD	Highly Conserved1	Results previously reported	Report	Clinical features (CSDYRK1A)	Inheritance	ACMG criteria	Final classification
His119Tyr	1	0	22.8	no	no effect on neurite outgrowth (Dang et al.)	Dang et al., 2018	intermediate a	NA	PM2, BS3	Lik benign
Lys188Ile	1	0	31	yes	drastic decrease of autoP and kinase activity (Arranz)	Ji et al., 2015 (clinvar SCV000206791_LikPatho)	highly (13/20)	dn	PS2,PS3, PM2, PP3, PP4	Patho
Ala195Thr	1	0	23.4	no	Increase kinase activity (Arranz et al.)?, no effect on neurite outgrowth (Dang et al.)	Dang et al., 2018	poorly b	NA	PM2, BS3, BP4	Lik benign
Leu207Pro	1	0	29.5	yes	drastic decrease of autoP and kinase activity (Arranz)	DDD (Decipher 259211_Patho)	intermediatec	dn	PS2,PS3, PM2, PP3	Patho
His223Arg	1	0	22 ,0	no	Increase kinase activity (Arranz) et al.?	GeneDx (clinvar SCV000620751_VUS)	NA	NA	PM2, BS3, BP4	Lik benign
Leu245Arg	2	0	29	yes	drastic decrease of autoP and kinase activity (Widowati et al.,Arranz et al.)	Ji et al., 2015 (clinvar SCV000206792_LikPatho)	highly (12/15)	dn	PS2,PS3, PM2, PP4, PP3	Patho
						Baylor college (clinvar SCV000807304_VUS)	intermediate d	dn
Leu259Phe	1	0	24.8	no	Increase kinase activity (Arranz et al.) ?, no effect on neurite outgrowth (Dang et al.)	Dang et al., 2018	poorly e	NA	PM2, BS3, BP4	Lik benign
Asp287Tyr	1	0	32	yes	drastic decrease of autoP and kinase activity (Arranz et al;)	Zhang et al., 2015	intermediate f	dn	PS2,PS3, PM2, PP3	VUS
Leu295Phe	2	0	29 ,1	yes	slight decrease kinase activity (Widowati et al.,Arranz et al.)	Ji et al., 2015 = SCV000206793 (UCLA_LikPatho)	poorly (5.5/15)	dn	PS2,PS3, PM2, PP3	VUS
						GeneDx Clinvar SCV000321572_Patho)	NA	NA
Phe308Val	1	0	29 ,1	yes	drastic decrease of autoP and kinase activity (Widowati et al., Arranz et al.)	Chicago Hospital (clinvar SCV000247240_LikPatho)	NA	NA	PS3, PM2, PM2, PP3	Lik patho
Gln313His	0	2	14.5	no	slight decrease kinase activity (Widowati et al.,Arranz et al.)	-	-	-	-	-
Arg325His	1	0	33	yes	drastic decrease of autoP and kinase activity (Arranz et al.)	GeneDx (clinvar SCV000574147_LikPatho)	NA	dn	PS2,PS3, PM2, PP3	Lik patho
Tyr327Cys	1	0	29 ,3	yes	drastic decrease of autoP and kinase activity (Arranz et al.)	BC Hospital (clinvar SCV000599256_LikPatho)	NA	dn	PS2,PS3, PM2, PP3	Lik patho
Arg328Trp	1	0	34	yes	drastic decrease of autoP and kinase activity (Arranz et al.)	GeneDx (clinvar SCV000492371_VUS)	NA	NA	PS3, PM2, PP3	Lik patho
Ser346Phe	1	0	32	yes	drastic decrease of autoP and kinase activity (Arranz et al.)	LMM Cambridge (Clinvar SCV000712522_LikPatho)	intermediate g	dn	PS2,PS3, PM2, PP3	Patho
Ser346Pro	2	0	29 ,7	yes	drastic decrease of autoP and kinase activity (Widowati et al.,Arranz et al.)	Bronicki et al., 2015 (Clinvar SCV000196060_LikPatho)	highly h	dn	PS2,PS3, PM2, PP3, PP4	Patho
						DDD (decipher 260956_Patho)	intermediate i	dn	PS2,PS3, PM2, PP3	Patho
Leu347Arg	1	0	31	yes	drastic decrease of autoP and kinase activity (Arranz et al.)	Trujillano et al., 2017	highly j	dn	PS2,PS3, PM2, PP3, PP4	Patho
Arg438His	1	1	33	no	sklight decrease in kinase activity (Arranz et al.)?	Wang et al., 2016	NA	dn	PS2, BS1, BS3	Lik benign
Arg458Met	1	0	32	no	Increase kinase activity (Arranz et al.)?	Dang et al., 2018	NA	NA	BS3, PM2	VUS
Arg528Trp	1	4	24	no	Increase kinase activity (Arranz et al.)?	Chicago Hospital (clinvar SCV000594478_VUS)	NA	NA	BS1, BS3, BP4	Benign
