## Supplementary material for "Integrative approach to interpret DYRK1A variants, leading to a frequent neurodevelopmental disorder": Table S7

### Sheet: Table S8
Name	Identifier	Classification	Inheritance	Clinical features
c.1726C>T p.Gln576*	Okamato et al. 2014	considered as disease causing	NA	poorly a
c.2040C>A p.Tyr680*	ClinVar (Genedx, SCV000779549.2)	Likely pathogenic	NA	poorly to intermediate b
c.2213_2218delinsAGAG p.Thr738fs	ClinVar (Genedx, SCV000570988.4)	Likely pathogenic	de novo	intermediate c
